# Impaired immune signaling and changes in the lung microbiome precede secondary bacterial pneumonia in COVID-19

**DOI:** 10.1101/2021.03.23.21253487

**Authors:** Alexandra Tsitsiklis, Beth Shoshana Zha, Ashley Byrne, Catherine DeVoe, Elze Rackaityte, Sophia Levan, Sara Sunshine, Eran Mick, Rajani Ghale, Christina Love, Alexander J. Tarashansky, Angela Pisco, Jack Albright, Alejandra Jauregui, Aartik Sarma, Norma Neff, Paula Hayakawa Serpa, Thomas J. Deiss, Amy Kistler, Sidney Carrillo, K. Mark Ansel, Aleksandra Leligdowicz, Stephanie Christenson, Angela Detweiler, Norman G. Jones, Bing Wu, Spyros Darmanis, Susan V. Lynch, Joseph L. DeRisi, COMET Consortium, Michael A. Matthay, Carolyn M. Hendrickson, Kirsten N. Kangelaris, Matthew F. Krummel, Prescott G. Woodruff, David J. Erle, Oren Rosenberg, Carolyn S. Calfee, Charles R. Langelier

## Abstract

Secondary bacterial infections, including ventilator-associated pneumonia (VAP), lead to worse clinical outcomes and increased mortality following viral respiratory infections including in patients with coronavirus disease 2019 (COVID-19). Using a combination of tracheal aspirate bulk and single-cell RNA sequencing we assessed lower respiratory tract immune responses and microbiome dynamics in 23 COVID-19 patients, 10 of whom developed VAP, and eight critically ill uninfected controls. At a median of three days (range: 2-4 days) before VAP onset we observed a transcriptional signature of bacterial infection. At a median of 15 days prior to VAP onset (range: 8-38 days), we observed a striking impairment in immune signaling in COVID-19 patients who developed VAP. Longitudinal metatranscriptomic analysis revealed disruption of lung microbiome community composition in patients with VAP, providing a connection between dysregulated immune signaling and outgrowth of opportunistic pathogens. These findings suggest that COVID-19 patients who develop VAP have impaired antibacterial immune defense detectable weeks before secondary infection onset.
