## Supplementary material for "Impaired immune signaling and changes in the lung microbiome precede secondary bacterial pneumonia in COVID-19": Data File S3: Ingenuity pathway analysis for upstream regulating cytokines from bulk RNA-seq analyses.

### Sheet: VAP_vs_Control_Early
Upstream Regulator_Cytokine	Activation z-score	p-value of overlap	Target Molecules in Dataset
IL4	-4.951	6.14e-15	ABLIM1,ADAP1,ADRM1,AHR,ALAS1,ALDH2,APH1A,APOE,APRT,ARG1,B4GALT7,BBX,BCAT2,BCL11A,BIN1,BIRC2,BPIFA1,BTAF1,C5AR1,CA2,CAND1,CAPG,CARM1,CAT,CCND2,CCND3,CD14,CD163,CD163L1,CD200R1,CD274,CD276,CD300A,CD38,CD6,CD69,CD72,CD74,CDKN1A,CEP43,CHST7,CKAP4,CLEC10A,CMPK2,CNTF,COBLL1,COL18A1,COL6A2,CRIP1,CSF1R,CTNNA1,CXCL1,CXCL10,CXCL16,CXCL3,CYTH1,DCTN1,DDAH1,DENND4A,DHX58,DOCK10,EBNA1BP2,EFHD2,EGLN1,EIF2AK2,EI…
SPP1	-3.878	0.00329	AKT1,ARG1,BCL2L11,CA2,CCS,CD163,CDH1,CDKN1A,CXCL1,CXCL3,CXorf21,FGFR2,GCDH,GPX4,GSTZ1,HMOX1,HTATIP2,IL1B,ILK,ITGB5,JAG1,LIF,LOX,MMP14,MMP2,MMP7,MMP9,NDUFS7,NDUFS8,NOTCH1,OCLN,PGD,PLOD1,RUNX2,S100A4,S100A6,SNAI1,TGFB1,TGFBR1,TIMP1,TNF,VAT1,VIM
IL5	-3.738	0.000207	ACAA2,ALDOA,ATP1B1,BIRC2,CA4,CCND2,CCND3,CD63,CD69,CDKN1A,CHMP1A,CKAP4,CRIP1,EBP,EGLN1,ELL2,ENO1,EPOR,EPS8,GADD45G,GBP4,GCAT,GCLM,GLIPR2,HSPA5,HSPA6,IFI30,IL18BP,IL1R2,IL5RA,IL6R,IRF7,ITGAM,KCNAB2,KLHDC2,LFNG,LTB,MANF,METRNL,MKNK1,MMP9,MS4A2,MYADM,NACA,NDRG1,PDE4B,PGM1,PKM,PMP22,PPIF,PRDM1,QSOX1,RASGRP2,RHOH,RRAS2,S100A4,S100A6,SDF2L1,SKA1,SLC16A3,SLC2A1,SNTB1,TGFB1,TNF,UPP1,VIM,ZNF443,ZYX
EDN1	-3.72	0.00924	ADAM12,ANXA5,ARF6,ARHGEF11,ATF6,CDH1,COL7A1,CST3,CTNND1,ENAH,FOSL1,GRN,HSPA5,ITGA5,ITGAM,JUN,LEP,MAP2K1,MARCKSL1,MBP,MCAM,MMP2,MMP7,MMP9,MSN,MYL6,MYO9B,NCF1,NPPA,PLOD1,PRKCD,PRKCE,PTGER2,PTGS1,PXN,SLC2A1,SLC8A1,SOCS3,SOX5,TIMP1,TNC,VCAN,VCL,VIM
IL1RN	-3.148	1.9e-07	BTN3A1,CNTF,CXCL1,CXCL3,DDX58,EIF2AK3,ERAP2,GBP1,GRIA1,GSDMD,HERC6,HLA-DQB1,IFI44,IFI44L,IFI6,IFIH1,IFIT3,IFIT5,IL18BP,IL1B,IL23A,IRF7,IRF9,L1CAM,LIF,LIFR,MMP9,MX1,OAS1,OAS2,OAS3,OASL,PML,RSAD2,RTP4,SAMD9,STAT2,THEMIS2,TIMP1,TNF,TNFSF10,TRIM22,USP18,YLPM1
CSF1	-2.961	1.26e-07	APOE,ARG1,AXL,BCL2L11,C5AR1,CCND2,CCND3,CD163,CD163L1,CD68,CD74,CDKN1A,CEBPA,CFP,CREB1,CSF1R,CTSD,CTSH,CXCL3,DOK2,EBP,ENO1,F2R,F2RL2,FERMT3,FOLR2,GPNMB,HK2,HSPA5,IL10RA,IL18BP,IL1B,IL23A,IL6ST,IRF7,ITGA5,ITGAM,ITGAX,ITGB5,JDP2,JUN,LAMP1,LBR,LPL,MAFB,MAP3K3,MARCO,MMP9,MRC1,MSR1,MVK,NCF2,NKIRAS1,OSCAR,PFKL,PKM,RAB5B,RHOA,SIRPB1,SLC16A3,SLC29A1,SLC2A1,SLC37A2,SPARC,SPI1,STAB1,STAT1,SYNGR1,TGFB1,TLN1…
CSF3	-2.884	0.00812	ARG1,ARHGDIA,BIRC3,CAPG,CCND2,CCND3,CD14,CD177,CEBPA,CEBPB,CEBPD,CEBPE,CST3,CTSD,CXCL3,ERAP2,GADD45G,HLA-DPA1,HLA-DQA1,HLA-DRB1,HMOX1,IL1RN,IL7,ITGAM,ITGB2,JUN,KIT,LTB,LYZ,MMP2,MMP8,MMP9,PLCB2,PRKCE,SOCS3,SPI1,TGFB1,TNF,TNFSF10,YPEL3
IL15	-2.808	1.4e-06	AHR,AKT1,ALDOA,AQP3,ARHGDIB,ARNT,BBC3,BCL2L11,BRK1,CALM1 (includes others),CCND2,CCND3,CD160,CD244,CD274,CD38,CD69,CD74,CDH1,CDKN1A,CEBPB,CORO1A,CREBBP,CXCL10,DDT,DDX18,DHRS4,EBP,EGLN1,ENO1,ENO3,FAM160B1,FBP1,G6PD,GAPDH,HAVCR2,HCST,HK2,HMOX1,HNRNPF,IFI35,IFIT1,ITGAX,ITGB5,JUN,KIT,LAMP1,LEP,LIF,LSP1,MACROH2A1,MAF,MAP2K1,MAPK1,MAPKAPK3,MICA,MIF,MKI67,MKNK1,MSLN,MX1,NAGA,NCR3,NME4,NOTCH1,NR3C2,OAZ1,…
TNFSF11	-2.7	0.000128	AEBP2,AHR,ATP6V0D2,BSG,CA2,CCND3,CD14,CDKN1A,CEBPA,CLEC11A,CLOCK,CSF1R,CXCL3,DAB2,DOK2,F3,FERMT3,FGR,FOSL1,GCLC,GRN,HCLS1,HMOX1,IL11,IL1B,IL1RN,IL9R,ITGA5,ITGAL,ITGAM,ITPKB,JDP2,JUN,LAT,LIMK1,MAFB,MAP2K1,MARCKSL1,MEF2B,MMP9,MT-CO1,MT-CYB,NAB2,NFKBIB,NR1H3,OSCAR,PHLDA3,PLK1,PRDM1,PTGER2,RCAN1,RGL1,RGS16,RHOB,RRAS,SAA1,SLC2A1,SLC7A7,SOCS3,SPIB,STAT1,TGFB1,TLN1,TNF,USP18
IL33	-2.462	0.0473	APOE,ARG1,ARHGAP30,ARRB1,AXL,BCL2L11,BIRC3,CD69,CD72,CHST11,CXCL10,CXCL16,CXCL3,EBI3,FER1L6,FGD2,FGR,GCHFR,GRK2,HMOX1,IKBKG,IL10RA,IL1B,IL1RN,ITGA5,ITGAM,ITGAX,JAG1,KLC1,MCEMP1,MSR1,NFKBIB,PDGFB,PIK3CD,PIK3R5,PIM2,PLIN2,PREB,PTPRK,RAI14,REL,RPS6KA2,SCARB1,SCGB3A1,SELPLG,SLC11A1,SOCS3,SPI1,ST3GAL5,TGFB1,THEMIS2,TIMP1,TNF,TNFSF10,TPSAB1/TPSB2,TUBB6
IL17A	-2.372	0.0537	CD14,CD163,CD274,CD68,CDH1,CEBPB,CEBPD,COTL1,CXCL1,CXCL10,CXCL3,CYTH3,FOSL1,IL16,IL17RA,IL1B,IL1RN,IL23A,ISG15,JAG1,JUN,LEP,LIF,LOX,LPL,MAP2K3,METRNL,MMP2,MMP8,MMP9,MRC1,NRP1,OCLN,OSMR,PECAM1,PI3,PODXL,PRDM1,RGS16,S100A12,SLC2A1,SOCS3,THBD,TIMP1,TIMP2,TLR3,TNC,TNF,TNFRSF14,TNFSF12,VIM,YWHAG
CCL2	-2.265	0.0017	CEBPA,CEBPB,CEBPD,CXCL10,CXCL3,F3,FABP4,FOLR2,IL1B,IL23A,ITGA1,ITGA5,ITGAL,LAMP1,LPL,MKI67,MMP2,MMP9,NCF1,NOTCH1,SCARB1,SLC11A1,STAT1,TGFB1,TIMP1,TNF
IL18	-2.234	0.422	AQP3,BSG,CD244,CD69,CDH1,CXCL10,CXCL16,CXCL3,DDIT4,GADD45G,GNA15,HAVCR2,IL18BP,IL1B,ITGAL,ITGAM,JUN,KIT,LIF,LTB,MMP9,NCR3,NKG7,NPPA,SAMHD1,SLC17A7,SLC2A3,TIMP1,TNF,TRIM29,VAMP2
CCL18	-2.232	8.17e-05	MMP2,MMP9,S100A4,SNAI1,TGFB1,TNF
CXCL5	-2.205	0.000456	CDH1,ITGAL,ITGAM,SNAI1,TNF
IL1A	-2.181	0.149	BIRC2,BIRC3,BTN3A3,CA2,CD274,CDKN1A,CXCL1,CXCL10,CXCL3,CYP2B6,FAM89B,FOSL1,FTH1,GBP1,HMOX1,HSD3B1,IL11,IL1B,IL1R2,IL1RN,IRAK1,ITGA5,JUN,KIT,LEP,LIF,LOX,MCAM,MMP10,MMP14,MMP2,MMP9,ORM1,PDGFB,PI3,PTGES,S100A10,S100A12,SAA1,SPARC,TGFB1,TICAM1,TIMP1,TNF,VIM
IL3	-2.171	7.33e-05	AKR1A1,ALDH2,ARG1,ARHGAP29,ARHGDIB,ARHGEF1,ATF5,BCL2L11,BIRC3,C1QA,CAPZB,CAT,CCND2,CCND3,CD14,CD63,CD69,CDKN1A,CIAPIN1,CLEC11A,CSF1R,DOK2,EIF2AK2,EIF3G,EMP3,F2R,GADD45G,HDGF,HK2,HSPA2,HSPA5,HSPA9,IL1B,IL5RA,ITGAM,ITGAX,JUN,KLF13,LATS2,LIF,LILRB4,MAN2B1,MID1,MLF2,MS4A2,NACA,NCF1,NOTCH1,NRP1,PDE1B,PFKL,PIM2,PLA2G7,PLCB2,PPM1G,PSMB3,PTPN11,RPL3,RPS12,RPS17,RPS19,SEMA7A,SH3BP1,SLC2A1,SLC2A3,SMAD5,SOC…
TNFSF14	-2.136	0.143	BIRC3,CDH1,CXCL1,CXCL10,CXCL3,MMP9,TGFB1,TNF
IFNA16	2.188	0.000738	CXCL10,HAMP,IFIH1,IFIT1,ISG15,MX1,STAT4,ZBP1
IL21	2.194	0.000189	ARG1,BCL2L11,BSG,CALHM6,CCND2,CD244,CD38,CD69,CDKN1A,CLIC5,CMPK2,CXCL10,EIF2AK2,GBP5,HAVCR2,HCST,HERC6,HLA-DRB5,HSH2D,ID2,IFI16,IFIT1,IFIT2,IFIT3,IL23A,IL4I1,IRF7,ISG15,MKI67,MMP2,MMP9,NCR3,OAS2,OASL,PRDM1,PSMB9,RORA,RSAD2,SLFN13,SOCS3,STAT2,STAT4,TAP1,TGFB1,TNF,USP18
IFNA8	2.213	0.000738	CXCL10,HAMP,IFIH1,IFIT1,ISG15,MX1,STAT4,ZBP1
IFNA17	2.219	0.0132	CXCL10,EIF2AK2,IFIH1,MX1,STAT4,ZBP1
IFNL3	2.287	0.00269	DDX58,IFIH1,IL23A,IL5RA,MMP9,MX1,RSAD2,STAT1,TLR3,TNF,USP18
PRL	2.566	7.37e-13	ADAR,ANXA5,ARF3,BST2,CAMK1,CCND3,CD69,CDH1,CDKN1A,CEBPD,CLU,CMPK2,COX4I1,CST3,CTSB,CTSD,CTSH,CXCL10,DDX58,DDX60L,DHX58,ECM1,EIF2AK2,ENO1,EPSTI1,ERBB4,GPNMB,HERC5,HERC6,ID2,ID3,IFI35,IFI44,IFI44L,IFI6,IFIH1,IFIT1,IFIT3,IFIT5,IRF7,IRF9,ISG15,ITGA1,JUN,KRT14,LAMC1,LY6E,LYVE1,MAFG,MMP14,MSN,OAS1,OAS2,OAS3,OCLN,P4HB,PARP12,PARP14,PC,PDIA4,PIM3,PLSCR2,PNPT1,PPM1K,PTK2,RABAC1,RASD1,RHOG,RSAD2,SAMD9,SAMD…
IFNA21	2.586	0.0026	CXCL10,IFIH1,IFIT1,ISG15,MX1,STAT4,ZBP1
IFNA10	2.592	0.0026	CXCL10,IFIH1,IFIT1,ISG15,MX1,STAT4,ZBP1
IFNA5	2.592	0.0026	CXCL10,IFIH1,IFIT1,ISG15,MX1,STAT4,ZBP1
IFNA7	2.592	0.0026	CXCL10,IFIH1,IFIT1,ISG15,MX1,STAT4,ZBP1
IFNA14	2.592	0.0026	CXCL10,IFIH1,IFIT1,ISG15,MX1,STAT4,ZBP1
IFNA6	2.592	0.0026	CXCL10,IFIH1,IFIT1,ISG15,MX1,STAT4,ZBP1
IFNE	2.685	0.000407	BST2,CDKN1A,CXCL10,HERC5,IFIH1,IFIT2,IFITM3,ISG15,PTGER2,SLC2A1,STAT1,STAT4,TLR3,TRIM5,USP18,ZBP1
IFNK	2.828	0.00511	CXCL10,EIF2AK2,IFIH1,MX1,OAS1,STAT1,STAT4,TLR3,ZBP1
WNT3A	2.893	0.109	ADGRF1,AHR,AQP3,ARRDC4,ATF6,ATP1B1,CCDC80,CCND2,CD274,CD300A,CD68,CEBPA,CEBPB,CLEC11A,CPT1C,DCUN1D3,DDIT4,DKK1,DVL3,ECRG4,ENG,ETV5,FABP4,GADD45G,GPNMB,HAS3,IKZF2,JAG1,JDP2,JUN,KCTD12,KIT,LRP6,MMP14,NDNF,NEK6,PAX3,PMP22,PRDM1,RFLNB,RHOA,RUNX2,SFRP2,SLC27A2,SPARC,TGFB1,TGFB2,TGFB3,TMEM158,TNC,TNF,TRIB3,TUBB3,VIM
IFNA4	2.93	0.00325	CD274,CD69,CXCL10,GBP5,IFIH1,IFIT1,IFIT2,ISG15,JAML,LILRB4,MX1,OASL,RSAD2,STAT4,USP18,ZBP1
IFNL4	3.425	2e-09	CXCL10,DDX58,DHX58,IFI6,IFIH1,IFIT1,ISG15,MX1,OAS1,OAS2,OASL,STAT1
IFNA1/IFNA13	4.358	7.02e-06	CD274,CD69,CXCL10,DHX58,EIF2AK2,IFI6,IFIH1,IFIT1,IFIT2,IL1B,IRF7,ISG15,MX1,OAS1,OAS2,RSAD2,STAT1,STAT2,STAT4,TLR3,UBE2L6,VEGFB,ZBP1
IFNB1	4.977	6.47e-05	ANXA5,APOL6,AXL,BST2,BTN3A3,CD14,CD274,CD38,CDKL2,CDKN1A,CMPK2,CXCL10,CXCL3,DAXX,DDX58,DHX58,DLL1,EBI3,EIF2AK2,F2R,GBP3,GBP4,GBP5,HERC5,IFI16,IFI6,IFIH1,IFIT1,IFIT2,IFIT3,IL1B,IRF7,IRF9,ISG15,ITGAX,MMP2,MMP9,MX1,NDUFA13,NOTCH1,NT5C3A,NUB1,OAS1,OAS2,PARP12,PARP14,PML,PRDM1,PTCH1,RAD51,REL,RND3,RSAD2,SIRPB1,SLFN13,STAT1,STAT2,STAT4,TIMP1,TIMP2,TLR3,TLR7,TLR9,TNF,TNFSF10,TRIM38,UBA7,USP18,VCL,XAF1,Z…
IFNA2	6.335	5.46e-12	APOL6,ATF5,BAG3,BST2,CD274,CD69,CDKN1A,CMPK2,CXCL10,DDX56,DDX58,DDX60,DNAJB2,EIF2AK2,EPB41L3,FBXO8,GBP1,GBP4,GPATCH11,HERC5,HERC6,HSH2D,HSPA6,IFI16,IFI27L2,IFI35,IFI44,IFI44L,IFI6,IFIH1,IFIT1,IFIT2,IFIT3,IFIT5,IFITM3,IFNAR2,IFT57,IL1B,IRF7,IRF9,ISG15,LILRB4,LY6E,MAP2K1,MMP9,MTOR,MX1,OAS1,OAS2,OAS3,OASL,PARP12,PARP9,PHF11,PLSCR2,PML,PPP1CA,PTTG1,RETREG2,RSAD2,SAMD9,SAMHD1,SOCS3,SP110,STAT1,STAT4,T…
IFNL1	6.587	3.02e-16	APOL6,BST2,CMPK2,CXCL10,DDX58,DDX60,DDX60L,EIF2AK2,F2R,GBP1,GBP5,GPATCH11,HERC5,HERC6,IFI35,IFI44,IFI44L,IFI6,IFIH1,IFIT1,IFIT2,IFIT3,IFIT5,IFITM3,IRF9,ISG15,MX1,OAS1,OAS2,OAS3,OASL,PHF11,PML,PSMB9,RSAD2,RTP4,SAMD9,SP110,STAT1,STAT2,TDRD7,TRIM22,UBE2L6,USP18,XAF1,ZC3HAV1

### Sheet: NO-VAP_vs_Controls_Early
Upstream Regulator_Cytokine	Activation z-score	p-value of overlap	Target Molecules in Dataset
IL1RN	-4.453	1.62e-07	BTN3A1,DDX58,EIF2AK3,ERAP2,GBP1,GSDMD,HERC6,IFI27,IFI44,IFI44L,IFI6,IFIH1,IFIT3,IFIT5,IGFBP5,IL23A,IRF9,MMP1,MX1,OAS1,OAS2,OAS3,PML,RIPK2,RSAD2,RTP4,S100A9,SAMD9,STAT2,THEMIS2,TIMP1,TNFSF10,TRIM22,USP18,YLPM1
IL10	-3.806	0.000482	AGER,ANKS1A,ARG1,BCL2,BCL3,BRCA2,BUB1B,CCL18,CCL23,CCL3L3,CCL5,CCND3,CCR5,CD14,CD2,CD274,CD28,CDKN2D,CLEC7A,CSF1R,CTSH,CXCL10,CXCL6,FAAH,GUSB,GZMB,HLA-G,IDO1,IFIT2,IL12RB2,IL17RA,IL1R2,IL23A,IL27,IL4R,ITGA4,ITGAM,LAG3,LGALS1,LGMN,LILRB2,LTB,MMP1,MMP8,MS4A2,NFKBID,NOS3,PAM,PRDM1,PSMB9,RAB34,RGS16,S100A8,SCGB3A2,SELPLG,SLAMF1,SLC11A1,SOCS3,STAT1,STAT4,TAP1,TAP2,TGFB1,TIMP1,TLR9,TNFRSF13B,TNFRSF1A,T…
IL4	-3.194	4.28e-14	ABCA2,ACOD1,ACOX1,ACTB,ACTG1,ADAM17,ADAP1,AHR,AKAP13,ALDH2,ALOX5,ANO1,APRT,ARG1,ARID5A,ARMC6,BANF1,BCL11A,BCL2,BCL3,BIN1,BTAF1,C5AR1,CAPG,CAT,CCL18,CCL23,CCL24,CCL3L3,CCL5,CCL7,CCL8,CCND3,CCR5,CD14,CD2,CD274,CD38,CD69,CD8A,CEP43,CKAP4,CLEC7A,CMPK2,CPOX,CRIP1,CSF1R,CST7,CTNS,CXCL10,CXCL6,CXCR1,DCTN1,DDHD1,DENND4A,DHX58,DPP4,EBNA1BP2,EFHD2,EGR2,EIF2AK2,EPHB4,F2RL2,FAAH,FABP4,FLNA,FLT3LG,FN1,GBP3,GB…
IL13	-3.151	0.00123	ACOX1,ADAM28,ADAM8,ADAMDEC1,AMPD2,ARG1,ASPN,AVPI1,BCL3,BLVRA,BTNL9,CCL18,CCL23,CCL24,CCL3L3,CCL5,CCL7,CCR5,CD14,CD247,CD3E,CD52,CEBPA,CEBPB,CLEC7A,CTSH,CXCL10,CXCL6,CXCR2,DHCR24,DMBT1,DMXL2,FABP4,G6PD,GNAI2,GPX4,IDO1,IL1R2,IL1RL1,IL23A,IL31RA,JAKMIP2,LILRB2,LILRB3,MCUR1,MMP1,MMP13,NCR3LG1,NFE2,PCM1,PDLIM2,PID1,QSOX1,RHOA,RIPK2,RPS6KA2,S100A8,SCGB3A1,SLC26A6,SOCS3,SPINT2,STAT6,SWAP70,TGFB1,TIMP1,T…
IL22	-2.943	0.0895	AKT1,BCL2,BCL3,CCL3L3,CCL5,CD274,CXCL10,CXCL6,CYBA,DMBT1,HP,IL23A,MMP1,MTOR,PRDX5,S100A12,S100A8,S100A9,SAA1,SOCS3
IL5	-2.509	0.000345	ALDOA,BCL2,BCL3,CA4,CCND3,CCR5,CD69,CHMP1A,CKAP4,CRELD2,CRIP1,CXCR2,EAF2,EGR2,EPOR,GBP4,HIF1A,HSPH1,IL1R2,IL1RL1,IL2RA,IL4R,IL6R,ITGAM,KLHDC2,LFNG,LRRC8C,LTB,MAPK6,METRNL,MKNK1,MS4A2,MYADM,NDRG1,NFE2,PGM1,PRDM1,PYCR1,QSOX1,RASGRP2,RHOH,S100A4,S100A6,SCRIB,SGK1,SLC16A3,TGFB1,TPM4,VIM,ZYX
EPO	-2.299	0.0412	ACTB,APOBR,BCL2,BCL3,CCND3,CD52,CHIT1,CLIC1,CPSF3,DHCR24,EPOR,FECH,HBA1/HBA2,HBB,HK3,HLA-DRB1,ID2,IL1RL1,ITGA4,KIT,LY6E,MYB,NFE2,NOS3,NUPR1,PAX6,PDLIM2,PIK3IP1,PRDM7,PRKCQ,RAB4A,RHOA,SIRT1,SLC24A1,SLC44A2,SMARCD2,SOCS3,SYP,TNFSF10,TSC22D3,XPC
CSF3	-2.078	7.41e-06	ARG1,ARHGDIA,BCL2,CAPG,CCL3L3,CCL5,CCND3,CD14,CD177,CEACAM8,CEBPA,CEBPB,CEBPD,CST3,CXCR2,EGR2,ERAP2,GNLY,GZMB,HLA-DPA1,HLA-DQA1,HLA-DRB1,ITGAM,ITGB2,KIT,LTB,MMP8,NOS3,PRKCE,PROK2,PYHIN1,RARA,S100P,SOCS3,SPI1,TGFB1,TNFRSF1A,TNFSF10,YPEL3
IL17A	-2.03	0.00437	ACTB,BCL2,BCL3,CCL5,CCL7,CD14,CD274,CEBPB,CEBPD,COTL1,CXCL10,CXCL6,EGR2,GUSB,IL16,IL17RA,IL23A,IL27,ISG15,LPL,MAP2K3,METRNL,MMP1,MMP13,MMP8,NOS3,OCLN,OSMR,PECAM1,PRDM1,RGS16,S100A12,S100A8,S100A9,SGK1,SOCS3,TGFA,THBD,TIMP1,TNC,TRAF6,TYMP,VIM
IL12A	2.018	0.000188	BCL2,CCL5,CCND3,CXCL10,ICOS,IL12RB2,IL27,IRF9,PRF1,SELPLG,SOCS3,STAT1,STAT2,STAT4
IL32	2.025	0.0145	BCL2,EIF2AK2,IL23A,ITGAM,ITGB2,MMP13,MX1,OSCAR,SPI1,THBD,TRAF6,VIM
CX3CL1	2.138	0.132	APOD,CST7,GYG1,HIF1A,ID2,IFI16,IFIT2,IFIT3,IMPDH1,LAMC1,MCOLN3,PAX6,RYR3,S1PR4,SAA2,SYP,TGFB1,TGFB3,TIMP1
WNT3A	2.434	0.0307	AHR,ALPL,BACE1,BCL2,CAMK4,CCL3L3,CD274,CEBPA,CEBPB,CFD,CLEC11A,CST7,DDIT4,DVL1,EGR2,ENG,FABP4,FCMR,FN1,FOXM1,IGFBP5,JDP2,KIT,LEF1,MMP13,NEK6,NRG1,PAX3,PDGFRA,PEX5,POU5F1,PRDM1,RFLNB,RHOA,RUNX2,SERPINB1,SLC7A11,SYTL3,TGFB1,TGFB3,TNC,VIM
IFNK	2.449	0.00774	CXCL10,EIF2AK2,IFIH1,MX1,OAS1,STAT1,STAT4
IL7	2.502	0.00329	AHR,BCL2,BTLA,CCND3,CD2,CD247,CD274,CD3G,CD69,CD8A,DPP4,FLT3LG,FN1,ICOS,IL18RAP,IL2RA,LEF1,LTB,MAPKAPK3,MMP13,MX1,PIK3IP1,RGS16,RUNX2,SELPLG,SOCS3,TNFSF10
IFNA21	2.586	0.000254	CCL8,CXCL10,IFIH1,IFIT1,ISG15,MX1,STAT4
IFNA10	2.592	0.000254	CCL8,CXCL10,IFIH1,IFIT1,ISG15,MX1,STAT4
IFNA5	2.592	0.000254	CCL8,CXCL10,IFIH1,IFIT1,ISG15,MX1,STAT4
IFNA7	2.592	0.000254	CCL8,CXCL10,IFIH1,IFIT1,ISG15,MX1,STAT4
IFNA14	2.592	0.000254	CCL8,CXCL10,IFIH1,IFIT1,ISG15,MX1,STAT4
IFNA6	2.592	0.000254	CCL8,CXCL10,IFIH1,IFIT1,ISG15,MX1,STAT4
IFNA16	2.592	0.000433	CCL8,CXCL10,IFIH1,IFIT1,ISG15,MX1,STAT4
IL27	2.597	4.67e-05	AHR,CCL5,CCL7,CCND3,CD14,CD274,CD38,CD69,CEBPD,CXCL10,EGR2,EIF2AK2,GZMB,HLA-DPA1,HLA-DQA1,ICOS,ID2,IL12RB2,IL15RA,IL2RA,ITGAM,LAG3,MX1,OAS1,PRDM1,SOCS3,STAT1,STAT2,TAP1,TNFSF10,TNFSF13,VIM
IFNA8	2.602	0.000433	CCL8,CXCL10,IFIH1,IFIT1,ISG15,MX1,STAT4
IFNL3	2.773	0.0086	DDX58,IFIH1,IL23A,IL2RA,MX1,RSAD2,STAT1,USP18
IFNE	2.985	0.0125	CXCL10,HERC5,IFIH1,IFIT2,IFITM3,ISG15,PTGER4,STAT1,STAT4,USP18
IFNL4	3.277	1.14e-09	CXCL10,DDX58,DHX58,IFI6,IFIH1,IFIT1,ISG15,MX1,OAS1,OAS2,STAT1
IFNA4	3.494	0.00199	CCL8,CD274,CD69,CXCL10,GBP5,IFIH1,IFIT1,IFIT2,ISG15,MX1,RSAD2,STAT4,USP18
IL21	3.699	1.55e-10	ARG1,BCL2,BSG,CALHM6,CCL24,CCL3L3,CCL5,CD2,CD28,CD38,CD69,CMPK2,CXCL10,DPP4,EIF2AK2,GBP5,GZMB,HERC6,HIF1A,HSH2D,ID2,IDO1,IFI16,IFIT1,IFIT2,IFIT3,IL12RB2,IL18RAP,IL23A,IL2RA,ISG15,NCR1,NCR3,OAS2,PRDM1,PRF1,PSMB9,RSAD2,SGK1,SLFN13,SOCS3,STAT2,STAT4,TAP1,TGFB1,TIRAP,TRAF3,TYROBP,USP18
IFNA1/IFNA13	4.152	2e-07	CCL8,CD274,CD69,CXCL10,DHX58,EIF2AK2,IFI27,IFI6,IFIH1,IFIT1,IFIT2,IFITM1,ISG15,MX1,OAS1,OAS2,RSAD2,STAT1,STAT2,STAT4,UBE2L6
PRL	4.266	3.95e-13	ACTB,ADAR,ARF3,BAG1,BCL2,CCND3,CD69,CEBPD,CLDN3,CMPK2,CST3,CTSH,CXCL10,DDX58,DDX60L,DHX58,DNAJA4,DVL1,EIF2AK2,EPSTI1,FN1,HERC5,HERC6,ID2,IDE,IFI35,IFI44,IFI44L,IFI6,IFIH1,IFIT1,IFIT3,IFIT5,IFITM1,IGFBP5,IL2RA,IRF9,ISG15,ITGA1,LAMC1,LY6E,MGP,MSN,NFKB1,NOS3,NUPR1,OAS1,OAS2,OAS3,OCLN,PARP12,PARP14,PC,PDGFRA,PDLIM4,PDPN,PIM3,PNPT1,RABAC1,RHOG,RSAD2,SAMD9,SAMD9L,SOCS3,STAT1,STAT2,TDRD7,TGFB1,TIMP1,USP…
IFNG	4.402	5.92e-13	ABCC1,ACOD1,ACTB,ADAM17,AGER,AHR,ALPL,ANAPC5,ANKS1A,APOL6,ARG1,BACE1,BATF2,BCL2,BCL3,BRCA2,BTN3A1,BTN3A2,BUB1B,C1QA,C1QB,C5AR1,CALHM6,CAMK4,CARD17,CASP5,CAT,CCL18,CCL23,CCL3L3,CCL5,CCL7,CCL8,CCND3,CCR5,CD14,CD2,CD274,CD38,CEBPA,CEBPB,CEBPD,CFP,CIRBP,CLEC2D,CLEC7A,CMPK2,CORO1A,CRLF1,CSF1R,CSK,CTSH,CXCL10,CXCL6,CYBA,DAXX,DDX58,DDX60,DDX60L,DOK1,DPP4,DRG1,EGR2,EIF2AK2,EIF2AK3,EPOR,ERAP2,ERCC8,ETV7,F…
IFNB1	4.506	8.92e-08	ACOD1,ADAM17,APOL3,APOL6,AXL,BCL2,BTN3A3,CCL5,CCL7,CCR5,CD14,CD274,CD38,CMPK2,CXCL10,CXCL6,DAXX,DDX58,DHX58,EIF2AK2,GBP3,GBP4,GBP5,HERC5,IDO1,IFI16,IFI27,IFI6,IFIH1,IFIT1,IFIT2,IFIT3,IFITM1,IL27,IRF9,ISG15,MX1,NDUFA13,NOTCH1,NUB1,OAS1,OAS2,PARP12,PARP14,PML,PRDM1,PTCH1,RAD51,RASSF1,RIPK2,RSAD2,SLFN13,STAT1,STAT2,STAT4,TIMP1,TLR9,TNFSF10,TRAF6,TRIM38,USP18,XAF1
IFNA2	5.408	2.55e-20	ADAM17,ALOX5,APOL6,BCL2,CCDC92,CCL5,CCL8,CD274,CD28,CD69,CMPK2,CXCL10,DDX58,DDX60,DNAJB2,DPP4,EIF2AK2,GBP1,GBP4,GPATCH11,HERC5,HERC6,HIF1A,HSH2D,IDO1,IFI16,IFI27,IFI35,IFI44,IFI44L,IFI6,IFIH1,IFIT1,IFIT2,IFIT3,IFIT5,IFITM1,IFITM2,IFITM3,IFNAR2,IL12RB2,IL2RA,IRF9,ISG15,KDM5A,LILRB2,LY6E,MAP2K1,MT-ATP6,MTOR,MX1,NOS3,OAS1,OAS2,OAS3,PARP12,PARP9,PHF11,PML,PPP1CA,PTTG1,RASSF1,RETREG2,RSAD2,SAMD9,SOCS3…
IFNL1	6.012	5.98e-22	APOL6,CMPK2,CXCL10,DDX58,DDX60,DDX60L,EIF2AK2,GBP1,GBP5,GPATCH11,HERC5,HERC6,IFI27,IFI35,IFI44,IFI44L,IFI6,IFIH1,IFIT1,IFIT2,IFIT3,IFIT5,IFITM1,IFITM2,IFITM3,IRF9,ISG15,MX1,OAS1,OAS2,OAS3,PHF11,PML,PSMB9,RSAD2,RTP4,SAMD9,STAT1,STAT2,TDRD7,TRIM22,UBE2L6,USP18,XAF1,ZC3HAV1

### Sheet: VAP_vs_NO-VAP_Early
Upstream Regulator_Cytokine	Activation z-score	p-value of overlap	Target Molecules in Dataset
IL18	-3.072	0.282	ACTA1,AQP3,CCL2,CCR5,CD226,CD244,CDH1,CSF2,FASLG,GADD45G
SPP1	-3.026	0.0382	BCL2L11,CA2,CCL15,CCL2,CCS,CD163,CDH1,CXCL6,DSP,ERBB2
CSF1	-2.657	0.00384	APOE,BCL2L11,CCL2,CCR5,CD163,CD163L1,CD68,CEBPA,CTSD,CTSH
IL15	-2.481	0.0149	AQP3,ARNT,BBC3,BCL2L11,BPGM,BRK1,CALM1 (includes others),CCL2,CD226,CD244
C5	-2.356	0.331	C5,CCL2,CD63,CDH11,CSF2,CYBB,DAG1,F3,FASLG,FCGR2B
TNFSF15	-2.219	0.496	CSF2,HAMP,IL2RB,LAMP1,MMP9
TNFSF11	-2.177	0.00819	AEBP2,ATP6V0D2,CA2,CAV1,CCL2,CEBPA,CKB,CLOCK,CYP1A1,DAB2
CCL2	-2.133	0.0793	CCL2,CEBPA,CEBPB,F3,FASLG,FOLR2,IGF1,ITGA5,ITGAL,LAMP1
TNFSF12	-2.056	1	BCL2L2,CCL2,CCR5,CD68,CSF2,CXCL6,DLL1,MMP1,MMP10,MMP9
EDN1	-2	0.00442	ACTA1,AREG,ARHGEF11,CCL2,CDH1,CDK1,CTNND1,CYBB,EDNRA,ENAH
IFNE	2.155	0.119	HERC5,ISG20,PLAAT4,PTGER2,SLC2A1,SLC7A2,TLR3,TRIM5,USP18
IFNA1/IFNA13	2.18	0.536	CYP1A1,CYP3A5,MX1,OAS2,PLAAT4,STAT2,TLR3,VEGFB
SCGB1A1	2.186	0.145	FASLG,ITGB2,MMP14,MMP2,MMP9
IFNA2	2.636	0.165	BAG3,C1R,CAV1,CCL2,CD70,CXCR3,DDX56,DIABLO,EPB41L3,FGF2
IFNB1	2.996	0.0743	BTN3A3,CCL2,CCR5,CDKL2,COL12A1,CSF2,CXCL6,CYP1A1,CYP3A5,DLL1
IFNL1	3.527	0.271	F2R,GPATCH11,HERC5,HERC6,IRF9,ISG20,MX1,OAS2,OASL,PLAAT4

### Sheet: VAP_vs_NO-VAP_Late
Upstream Regulator_Cytokine	Activation z-score	p-value of overlap	Target Molecules in Dataset
IL13	-2.39	0.0724	ACKR3,ADAM28,ALOX15,AMPD2,ARG1,BATF,BAX,BCL2L1,BCL3,BID
IL25	-2.213	1	CCL17,CCL5,IL17RB,KDR,PLIN2,ZFP36L1
WNT1	-2.106	0.189	ACTA2,BIRC5,CCN4,CD24,CDH1,CDKN2A,CSNK2A2,DHFR,DKK1,E2F4
IL27	2.007	1	CCL5,CD14,CD163,FOS,GBP2,HLA-E,HPGD,IRF1,ITGAM,NFATC1
IFNB1	2.101	0.15	APOL6,BCL2L1,CCL5,CD14,CDKL2,CYP1A1,CYP3A5,DDX58,DEFB1,F2R
TNFSF10	2.168	0.462	ANGPT1,BAX,BCL2L1,BID,BIRC5,CD14,CSE1L,EGFR,FOS,FTH1
IL11	2.202	0.41	ACTA2,ANXA2,BCL2L1,FABP4,FOS,GP5,IRF1,JUNB,MMP13,SOCS3
TNFSF11	2.246	0.0857	AHRR,BCL2L1,C3AR1,CCL3L3,CCL5,CCR1,CCR4,CD14,CREBRF,CYP1A1
IFNA4	2.646	1	AP1S3,GBP2,GBP5,HLA-E,IFIH1,IFIT2,PIK3AP1
PRL	2.715	7.03e-06	ABCG2,ACTB,ADAR,AKR1C3,ANXA2,APP,ARF3,BCL2L1,BOK,CDH1
CSF3	3.557	0.0223	ARG1,BATF,BAX,BCL2L1,BIRC5,C3AR1,CAPG,CCL3L3,CCL5,CCR7
IFNL1	4.033	0.00146	APOL6,CCR7,DDX58,DDX60,F2R,GBP1,GBP5,IFI35,IFIH1,IFIT2
IFNG	4.634	0.00231	ABCD3,ACTA2,ACTB,ADAMTS9,ADCY7,ADIPOQ,ADM,AGER,AIF1L,ALDH1A3
IFNA2	4.853	0.000231	ALOX5,APOL6,ARL5A,ATF5,BAX,BIRC5,CCL5,CDKN2A,CDKN2B,CNP

### Sheet: VAP_Early_vs_Late
Upstream Regulator_Cytokine	Activation z-score	p-value of overlap	Target Molecules in Dataset
IFNL1	-3.795	0.0432	CMPK2,CXCL9,HERC5,HERC6,IFI44,IFI44L,IFIT1,IFIT5,ISG15,ISG20
IFNB1	-3.721	0.426	AMH,BHLHE40,BTN3A3,CCR5,CD14,CDKL2,CMPK2,COL12A1,CTSK,CX3CL1
IFNA2	-3.357	0.171	ATF5,CD70,CMPK2,CXCL9,EFNB3,HERC5,HERC6,HSH2D,IFI27L2,IFI44
IFNA1/IFNA13	-2.911	0.348	AR,CXCL9,CYP1A1,IFIT1,ISG15,MX1,OAS1,OAS2,PLAAT4,VEGFB
IFNL4	-2.418	0.00688	IFIT1,ISG15,MX1,OAS1,OAS2,OASL
WNT3A	-2.293	0.000338	ADGRF1,ALDH1A3,AQP3,ATP1B1,AXIN2,BDNF,CCDC80,CCN1,CCN2,CCND1
TNFSF11	2.135	0.011	ACP5,CCND1,CD14,CEBPA,CSF1R,CTSK,CXCL3,CYP1A1,DAB2,DMPK
TNFSF15	2.219	1	HAMP,IL2RB,LAMP1,LEP,MMP9
IL3	2.361	0.268	AKR1A1,ARG1,ARHGAP29,ARHGEF1,ATF5,C1QA,CCN3,CCND1,CCR3,CD14
IL2	2.363	0.083	ACVR1B,ARAP1,ARHGAP32,ARHGAP8/PRR5-ARHGAP8,ARHGEF12,ARHGEF7,ATF5,BBC3,BHLHE40,CAPG
CSF1	2.513	0.00806	ACP5,APOE,ARG1,CCND1,CCR5,CD163,CD163L1,CD68,CD74,CEBPA
CSF3	2.57	0.24	ARG1,CAPG,CD14,CEBPA,CEBPB,CEBPE,CTLA4,CTSD,CXCL3,CXCR4
SPP1	2.648	0.0197	ARG1,CCL15,CD163,CDH1,CXCL3,CXCL6,CYP39A1,DSP,EGFR,ERBB2
IL18	2.934	1	AQP3,CCR5,CD244,CDH1,CXCL3,CXCL9,GADD45G,GNA15,HAVCR2,IL12RB1

### Sheet: NO-VAP_Early_vs_Late
Upstream Regulator_Cytokine	Activation z-score	p-value of overlap	Target Molecules in Dataset
IFNA2	-6.11	1.58e-29	ADGRE1,ANXA1,ARL5A,BAG3,C1R,CCL5,CD86,CMPK2,CXCL9,DDX58,DDX60,DIABLO,EIF2AK2,GBP1,GEM,HBEGF,HERC5,HERC6,HLA-E,HSH2D,HSPA6,IFI27,IFI35,IFI44,IFI44L,IFIH1,IFIT1,IFIT2,IFIT3,IFIT5,IFITM1,IFITM3,IRF1,ISG15,LY6E,MAL,MAP2K1,MT-CO2,MT1F,MT1G,MT1X,MX1,OAS1,OAS2,OAS3,OGFR,PARP12,PARP9,PML,PTAFR,REC8,RSAD2,SAMD9,SEPTIN4,SHFL,SP100,SP110,TAP1,TGM2,TNFSF10,TRIM21,TRIM22,UBA7,UBE2L6,USP18,VCAM1,XAF1
IFNL1	-5.552	9.64e-25	CMPK2,CXCL9,DDX58,DDX60,EIF2AK2,F2R,GBP1,HERC5,HERC6,IFI27,IFI35,IFI44,IFI44L,IFIH1,IFIT1,IFIT2,IFIT3,IFIT5,IFITM1,IFITM3,ISG15,MLKL,MX1,OAS1,OAS2,OAS3,PML,RSAD2,SAMD9,SHFL,SP100,SP110,STAT2,TRIM22,UBE2L6,USP18,XAF1
IFNB1	-4.064	4.12e-12	ACOD1,APOL2,CASP1,CCL5,CD86,CH25H,CMPK2,CTSK,CX3CL1,CXCL9,DDX58,DHX58,EIF2AK2,F2R,GPC4,HERC5,IFI27,IFIH1,IFIT1,IFIT2,IFIT3,IFITM1,IRF1,ISG15,LAMB1,MX1,OAS1,OAS2,PARP12,PARP14,PDK4,PML,PTCH1,PTGS2,RSAD2,SPP1,SPRY1,SPRY2,STAT2,THBS1,TIMP1,TNFSF10,TRIM21,UBA7,UBE2E2,USP18,VCL,XAF1
IFNA1/IFNA13	-3.477	7.46e-12	CD86,CXCL9,DHX58,EIF2AK2,GEM,IFI27,IFIH1,IFIT1,IFIT2,IFITM1,IRF1,ISG15,MX1,OAS1,OAS2,PTGS2,RSAD2,SIGLEC1,STAT2,UBE2L6
IFNL4	-2.802	6.33e-08	DDX58,DHX58,IFIH1,IFIT1,ISG15,MX1,OAS1,OAS2
IFNA4	-2.7	1.12e-05	AP1S3,CD86,CXCL9,HLA-E,IFIH1,IFIT1,IFIT2,ISG15,MX1,PIK3AP1,RSAD2,USP18
PRL	-2.507	2.7e-18	A2M,ABCG2,ADAR,AKR1C3,ANXA2,CMPK2,CXCL9,DDX58,DHX58,DNAJA4,DTX3L,ECM1,EIF2AK2,EPSTI1,FN1,GPNMB,HELZ2,HERC5,HERC6,IFI35,IFI44,IFI44L,IFIH1,IFIT1,IFIT3,IFIT5,IFITM1,IGFBP5,IRF1,ISG15,ITGA1,LY6E,MGP,MLKL,OAS1,OAS2,OAS3,PARP12,PARP14,PDK4,PLCD1,REC8,RSAD2,SAMD9,SAMD9L,SHFL,SHISA5,SP100,SP110,SPARC,SPP1,STAT2,TECR,TIMP1,USP18,VIM,XAF1
IFNG	-2.151	2.65e-21	A2M,ACOD1,ADAMTS8,AIM2,AREG,ARNT2,BATF2,BMP6,BTN3A1,C1R,C3,CASP1,CASP5,CCL17,CCL18,CCL22,CCL5,CCR1,CD163,CD276,CD74,CD86,CH25H,CHRNE,CMPK2,CSF1,CTSK,CX3CL1,CXCL9,CYP24A1,DDX58,DDX60,DIABLO,DRG1,DTX3L,EEF1A1,EIF2AK2,ETV7,F2R,FABP5,FBP1,FCER2,FCGR1A,FFAR1,FLT1,FN1,FOXP3,FZD1,GAD1,GBP1,GNL1,HBEGF,HERC6,HLA-DOA,HLA-DQA1,HLA-DQB1,HLA-DRA,HLA-DRB1,HLA-DRB5,HLA-E,HMGB1,HSPA1A/HSPA1B,HSPA1L,IFI27,IFI35,I…
TNFSF10	-2.026	0.00293	ANGPT1,DIABLO,EIF2AK2,IFI27,IFIT1,IFITM1,ISG15,PTGS2,RCAN1,SERPINH1,SP100,TIMP1,TNFSF10
LTA	2.236	0.185	FOXP3,HDC,ITGB1,PTGS2,VCAM1
IL25	2.415	0.117	CCL17,CCL24,CCL5,FLT1,IL17RB,IL1RL1
CCL11	2.433	0.0868	BMP6,CCL18,CXCL9,ITGA1,ITGB1,PPBP
CCL5	2.474	0.00818	ALCAM,CCL5,CCR1,CD163,EMP1,F2R,HDC,OLR1,PNP,THBS1
SPP1	2.497	0.00465	ABCG2,ANGPT1,CCL18,CCL5,CCS,CD163,FN1,FOXRED1,MMP7,PIK3R1,PPARG,PTGS2,RUNX2,SERPINE1,SNAI1,SPP1,TERT,TIMP1,VIM
IL1RN	2.755	3.86e-14	BTN3A1,DDX58,EIF2AK3,GBP1,HERC6,HLA-DQB1,IFI27,IFI44,IFI44L,IFIH1,IFIT3,IFIT5,IGFBP5,IRF1,KCTD7,MX1,NTRK1,OAS1,OAS2,OAS3,PML,PTGS2,RSAD2,S100A9,SAMD9,SERPINE1,SP100,SPP1,STAT2,TIMP1,TNFSF10,TRIM22,USP18
IL3	2.881	0.000766	ADGRE1,APBA2,AREG,CCL17,CCN3,CD1A,CD48,CD86,CITED2,CSF1,CXCL9,EEF1A1,EIF2AK2,F2R,FCER2,FGFR1,GATA2,HBEGF,IL17RB,IL1RL1,IL3RA,IMPDH2,KIF1B,NRP1,RALA,RAN,RPL4,RPL7,RPS14,TERT,TNFSF10,VCAM1,YBX1
IL5	3.167	0.0217	A2M,ACAA2,ACP5,AICDA,ANXA2,AREG,CCL22,CCNH,CCR1,CITED2,EGLN1,ELL2,HBEGF,HSPA6,HSPH1,IL1RL1,IL3RA,LIMK2,MMD,NDRG1,PMP22,SPN,ST7,VIM
EDN1	3.279	0.00108	ANXA1,AREG,COL4A1,EREG,FN1,HBEGF,HEY1,ITGB1,MAP2K1,MMP7,NPPB,OLR1,PTGS2,SERPINE1,SLC1A2,TGM2,THBS1,TIMP1,TIMP3,VCAM1,VCL,VIM
CSF1	3.6	0.000139	ACP5,APOE,CCL5,CCR1,CD163,CD1A,CD74,CSF1,CTSK,ETV3,F2R,FN1,GPNMB,IL1RL1,IRF4,ITGB1,LPL,MMP12,MRC1,MSR1,PPARG,SIGLEC1,SLC29A1,SPARC,SPP1,THBS1,TLR5,TNFRSF1B,VCAM1
CSF2	3.979	5.64e-09	ACP5,ANXA1,C3,CASP1,CCL17,CCL18,CCR1,CD163,CD1A,CD1C,CD207,CD276,CD74,CD86,CDKN2C,CKS1B,CSF1,CSNK2A2,F2R,FCGR1A,FFAR2,FLT1,FOXP3,GLB1,HBEGF,HDC,HILPDA,HLA-DQB1,HMGB1,HSPH1,IFITM3,IL15,IL1RL1,IL3RA,IRF4,KIF11,MED14,MKI67,MMD,MRC1,NLRP3,NR4A2,NR4A3,NRP1,OLR1,OSMR,PLAGL2,PMP22,PPARG,PTGS2,REC8,RGCC,SLC11A2,SLC2A4,SPP1,TERT,TGFBI,TGM2,THBS1,TLR5,TNFRSF1B,TPX2
IL13	4.68	5.64e-14	ACKR3,BATF,BPIFA1,C3,C3AR1,CASP1,CCL17,CCL18,CCL22,CCL24,CCL5,CD163,CD1A,CD1C,CD1E,CD37,CD48,CD52,CD86,CHI3L1,CTSK,CX3CL1,ENPP2,EQTN,FABP4,FCER2,FCGR1A,FEZ1,GPNMB,HDC,HLA-DRB5,IL17RB,IL1RL1,IL3RA,KLK6,LIPA,LTA4H,MAP2K6,MATK,MMP10,MMP12,MRC1,MT1X,MUC22,MUC5B,MYOG,PDGFC,PHLDA1,PPARG,PPARGC1A,PTGS2,RFTN1,RIN2,RORC,SEPTIN11,SERPINE1,SLC26A4,SLPI,SPP1,TGM2,THBS1,TIMP1,TNFRSF1B,VCAM1,VNN1
IL4	5.899	7.61e-16	ACOD1,ACP5,ADGRE1,AHCYL1,AICDA,ANXA1,ANXA2,APOE,BPIFA1,C3,CAMK1D,CAND1,CCL17,CCL18,CCL22,CCL24,CCL5,CD163,CD1A,CD1C,CD276,CD300A,CD74,CD86,CITED2,CMPK2,CRADD,CRLF2,CSF1,CTSK,CX3CL1,CXCL9,DCSTAMP,DHX58,DOCK10,EEA1,EGLN1,EIF2AK2,EVI5,F2R,FABP4,FCER2,FLT1,FN1,FOXP3,GPM6B,HBEGF,HSH2D,HSPA1A/HSPA1B,IFI44,IFI44L,IFIH1,IFIT3,IFITM3,IGF2R,IL15,IL17RB,IL1RL1,IL3RA,INPP1,IRF1,IRF4,ISG15,ITGA1,ITGAL,ITGB1,K…
