## Supplementary material for "Impaired immune signaling and changes in the lung microbiome precede secondary bacterial pneumonia in COVID-19": Data File S5: Ingenuity pathway analysis for canonical pathways from single cell RNA-seq analyses.

### Sheet: MonoMac_VAP_vs_NOVAP_Early
Ingenuity Canonical Pathways	-log(p-value)	z-score	Molecules
EIF2 Signaling	64.4	-5.032	ATF3,ATF4,DDIT3,EIF1,EIF2S2,EIF3E,EIF3F,EIF3J,EIF3L,EIF4A1,EIF4A2,EIF4E,EIF4G2,EIF5,EIF5B,HNRNPA1,KRAS,MRAS,PABPC1,PPP1R15A,RPL10,RPL10A,RPL13,RPL13A,RPL15,RPL17,RPL18,RPL18A,RPL19,RPL21,RPL23,RPL23A,RPL24,RPL26,RPL27,RPL27A,RPL28,RPL29,RPL3,RPL31,RPL32,RPL34,RPL35,RPL35A,RPL36,RPL37,RPL37A,RPL38,RPL4,RPL7,RPL9,RPLP0,RPLP1,RPLP2,RPS10,RPS11,RPS12,RPS14,RPS15,RPS15A,RPS16,RPS18,RPS19,RPS2,RPS23,RP…
p38 MAPK Signaling	4.92	-2.496	ATF4,CREB5,DDIT3,DUSP10,H3-3A/H3-3B,IL1A,IL1B,IL1R2,IL1RN,IRAK2,MAP2K3,MAPKAPK2,TNF
Toll-like Receptor Signaling	6.13	-2.449	IL1A,IL1B,IL1RN,IRAK2,JUN,MAP2K3,REL,RELB,RPS27A,TNF,UBA52,UBC
Cardiac Hypertrophy Signaling (Enhanced)	2.73	-2.4	ADRB2,AKAP13,CALM1 (includes others),CXCL8,EIF4E,GNB2,IL1A,IL1B,IL1R2,IL2RG,IL3RA,IL6,IL6R,ITGA5,ITGAX,JUN,KRAS,MAP2K3,MAPKAPK2,MRAS,OSM,REL,RELB,RPS6,TNF,TNFSF14
NRF2-mediated Oxidative Stress Response	6.57	-2.309	AKR1A1,ATF4,DNAJB1,DNAJC15,DNAJC8,FKBP5,GCLC,GSTO1,HSP90AB1,HSP90B1,JUN,JUNB,JUND,KRAS,MAFF,MAFG,MAP2K3,MGST1,MGST3,MRAS,RBX1,SQSTM1
Death Receptor Signaling	2.46	-2.236	CRADD,CYCS,LMNA,REL,RELB,TANK,TIPARP,TNF
IL-1 Signaling	2.52	-2.236	GNB2,IL1A,IRAK2,JUN,MAP2K3,MRAS,REL,RELB
BAG2 Signaling Pathway	7.5	-2.236	ANXA2,CDKN1A,MAPKAPK2,PSMA4,PSMA5,PSMA6,PSMB2,PSMB5,PSMB9,PSMD14,PSME1,PSME2,REL,RELB
IL-6 Signaling	6.67	-2.138	CEBPB,CXCL8,IL1A,IL1B,IL1R2,IL1RN,IL6,IL6R,JUN,KRAS,MAP2K3,MAPKAPK2,MRAS,REL,RELB,TNF
Huntington's Disease Signaling	8.88	-2.121	ATF4,ATP5F1D,ATP5F1E,ATP5MC1,CASP4,CLTB,CREB5,CTSD,CYCS,DNAJB1,DYNC1I2,GNB2,JUN,NAPA,POLR2K,POLR2L,PSMA4,PSMA5,PSMA6,PSMB2,PSMB5,PSMB9,PSMD14,PSME1,PSME2,RPS27A,UBA52,UBC
Adrenomedullin signaling pathway	2.67	-2.111	ADM,CALM1 (includes others),CEBPB,IL1A,IL1B,IL1RN,KRAS,MAP2K3,MAPK6,MRAS,REL,RELB,TNF
TREM1 Signaling	7.08	-2.111	CD83,CD86,CXCL3,CXCL8,IL10,IL1B,IL6,ITGA5,ITGAX,NLRP3,REL,RELB,TNF
MYC Mediated Apoptosis Signaling	1.4	-2	ADRB2,CRADD,CYCS,TNF
PFKFB4 Signaling Pathway	1.51	-2	ATF4,CREB5,FBP1,MAP2K3
Glycolysis I	2.44	2	ALDOA,FBP1,GAPDH,TPI1
Gluconeogenesis I	2.44	2	ALDOA,FBP1,GAPDH,MDH1
Oxidative Phosphorylation	11.2	3.13	ATP5F1D,ATP5F1E,ATP5MC1,ATP5ME,ATP5MF,ATP5PO,COX17,COX7C,CYB5A,CYCS,NDUFA11,NDUFA13,NDUFA3,NDUFA7,NDUFAB1,NDUFB1,NDUFB8,NDUFV2,UQCRH,UQCRQ
Coronavirus Pathogenesis Pathway	20.2	3.781	ATF4,BST2,CXCL8,DDIT3,EEF1A1,EIF4E,IL1B,IL6,JUN,NLRP3,NPM1,PYCARD,REL,RELB,RPS10,RPS11,RPS12,RPS14,RPS15,RPS15A,RPS16,RPS18,RPS19,RPS2,RPS23,RPS24,RPS25,RPS27,RPS27A,RPS29,RPS3,RPS4X,RPS5,RPS6,RPS9,RPSA,TRIM25

### Sheet: AlveolarMac_VAP_vs_NOVAP_Early
Ingenuity Canonical Pathways	-log(p-value)	z-score	Molecules
EIF2 Signaling	63.5	-4.727	ATF3,ATF4,DDIT3,EIF1,EIF2S2,EIF2S3,EIF3E,EIF3F,EIF3L,EIF4A1,EIF4A2,EIF4E,EIF4G2,EIF5,EIF5B,HNRNPA1,KRAS,MRAS,PABPC1,PPP1R15A,RPL10,RPL10A,RPL13,RPL13A,RPL15,RPL17,RPL18A,RPL19,RPL21,RPL23,RPL23A,RPL24,RPL26,RPL26L1,RPL27,RPL27A,RPL28,RPL29,RPL3,RPL31,RPL32,RPL34,RPL35,RPL35A,RPL36,RPL37,RPL37A,RPL38,RPL4,RPL7,RPL9,RPLP0,RPLP1,RPLP2,RPS10,RPS11,RPS12,RPS14,RPS15,RPS15A,RPS16,RPS18,RPS19,RPS2,RPS23…
IL-1 Signaling	1.9	-2.236	GNB2,IL1R1,IRAK2,JUN,MAP2K3,MRAS,REL
Senescence Pathway	2.58	-2	ATF3,BHLHE40,CALM1 (includes others),CDKN1A,CEBPB,CXCL8,EIF4E,ETS2,FOXO3,GADD45B,HBP1,JUN,KRAS,MAP2K3,MAPK6,MAPKAPK2,MRAS
Role of IL-17F in Allergic Inflammatory Airway Diseases	2.18	-2	ATF4,CCL4,CREB5,CXCL8,REL
Induction of Apoptosis by HIV1	1.53	-2	CXCR4,CYCS,REL,SLC25A6,TRAF1
PFKFB4 Signaling Pathway	1.48	-2	ATF4,CREB5,FBP1,MAP2K3
Death Receptor Signaling	1.37	-2	CRADD,CYCS,LMNA,REL,TANK,TIPARP
IL-6 Signaling	5.09	-1.941	CEBPB,CXCL8,IL18,IL1R1,IL1R2,IL1RN,IL6R,JUN,KRAS,MAP2K3,MAPKAPK2,MCL1,MRAS,REL
Acute Phase Response Signaling	2.85	-1.897	CEBPB,HMOX1,IL18,IL1R1,IL1RN,IL6R,JUN,KRAS,MAP2K3,MRAS,OSM,REL,SERPING1
NRF2-mediated Oxidative Stress Response	6.38	-1.732	AKR1A1,ATF4,CBR1,DNAJB1,DNAJC15,DNAJC8,FKBP5,GSTO1,HMOX1,HSP90AB1,HSP90B1,JUN,JUNB,JUND,KRAS,MAFF,MAFG,MAP2K3,MGST1,MGST3,MRAS,RBX1
Glycolysis I	2.4	2	ALDOA,FBP1,GAPDH,TPI1
Gluconeogenesis I	2.4	2	ALDOA,FBP1,GAPDH,MDH1
Coronavirus Pathogenesis Pathway	13.6	3.286	ATF4,CXCL8,DDIT3,EEF1A1,EIF4E,JUN,NPM1,REL,RPS10,RPS11,RPS12,RPS14,RPS15,RPS15A,RPS16,RPS18,RPS19,RPS2,RPS23,RPS24,RPS25,RPS27,RPS27A,RPS29,RPS3,RPS4X,RPS5,RPS6,RPS9,RPSA
Oxidative Phosphorylation	13.9	3.545	ATP5F1D,ATP5F1E,ATP5MC1,ATP5ME,ATP5MF,ATP5PD,ATP5PO,COX17,COX7C,CYB5A,CYCS,NDUFA11,NDUFA13,NDUFA3,NDUFA7,NDUFAB1,NDUFB1,NDUFB3,NDUFB8,UQCR10,UQCR11,UQCRH,UQCRQ

### Sheet: MonoMac_VAP_vs_NOVAP_Late
Ingenuity Canonical Pathways	-log(p-value)	z-score	Molecules
Oxidative Phosphorylation	37	-7.076	ATP5F1A,ATP5F1B,ATP5F1C,ATP5F1D,ATP5F1E,ATP5MC1,ATP5MC2,ATP5MC3,ATP5MG,ATP5PB,ATP5PD,ATP5PF,ATP5PO,COX4I1,COX5A,COX5B,COX6A1,COX6B1,COX6C,COX7A2,COX7A2L,COX7B,COX7C,COX8A,CYB5A,CYC1,NDUFA12,NDUFA2,NDUFA3,NDUFA4,NDUFA6,NDUFA9,NDUFAB1,NDUFB10,NDUFB11,NDUFB2,NDUFB4,NDUFB7,NDUFB9,NDUFS3,NDUFS5,NDUFS6,NDUFS7,NDUFS8,SDHB,SDHC,SDHD,UQCR10,UQCR11,UQCRB,UQCRC1,UQCRC2,UQCRFS1,UQCRH
EIF2 Signaling	51	-5.461	AGO2,ATF4,DDIT3,EIF1,EIF3F,EIF3G,EIF3H,EIF3I,EIF3K,EIF3L,EIF4A1,EIF5,FAU,HNRNPA1,HSPA5,MAP2K1,MRAS,PIK3R1,PPP1CA,PPP1R15A,RALA,RAP1B,RPL10,RPL10A,RPL11,RPL12,RPL13,RPL14,RPL15,RPL17,RPL18,RPL18A,RPL19,RPL21,RPL22,RPL22L1,RPL23A,RPL24,RPL26,RPL27,RPL28,RPL29,RPL3,RPL30,RPL32,RPL34,RPL35,RPL35A,RPL36,RPL36A,RPL39,RPL4,RPL41,RPL5,RPL6,RPL7,RPL7A,RPL8,RPL9,RPLP0,RPLP1,RPS10,RPS12,RPS13,RPS14,RPS15,RP…
PPAR Signaling	10.4	-3.4	AIP,CITED2,HSP90AA1,IL18,IL1A,IL1B,IL1R1,IL1R2,IL1RN,JUN,MAP2K1,MAP4K4,MRAS,NCOR2,NFKB1,NFKB2,NFKBIA,NFKBID,PTGS2,RALA,RAP1B,REL,RELB,SCAND1,STAT5A,TNF,TNFRSF1B
LXR/RXR Activation	9.65	-2.558	ABCA1,APOC1,APOE,CCL2,CD14,CD36,ECHS1,IL18,IL1A,IL1B,IL1R1,IL1R2,IL1RN,IL6,LYZ,MMP9,MSR1,MYLIP,NCOR2,NFKB1,NFKB2,PTGS2,REL,RELB,S100A8,SERPINA1,TNF,TNFRSF1B
Noradrenaline and Adrenaline Degradation	1.88	-2.449	ADH5,AKR1A1,COMT,DHRS4,DHRS9,SMOX
TCA Cycle II (Eukaryotic)	2.73	-2.449	IDH3G,MDH1,MDH2,SDHB,SDHC,SDHD
Glutathione Redox Reactions I	3.43	-2.449	GPX4,GSTK1,GSTP1,MGST1,MGST3,PRDX6,PTGES
Sumoylation Pathway	4.71	-2.309	FNBP1,ISG20,JUN,NFKB1,NFKB2,NFKBIA,NR3C1,RAC2,RAN,RHOC,RHOG,RHOH,RHOQ,SP100,STUB1,SUMO2,SUMO3,UBE2I
Apelin Adipocyte Signaling Pathway	1.61	-2.121	GPX4,GSTK1,GSTP1,MAPK6,MGST1,MGST3,PRDX6,PTGES,RAC2,SOD1
Glutathione-mediated Detoxification	1.48	-2	GSTK1,GSTP1,MGST1,MGST3,PTGES
Valine Degradation I	1.61	-2	ECHS1,HADHA,HADHB,SDS
Isoleucine Degradation I	2.68	-2	ACAA2,ECHS1,HADHA,HADHB,SDS
Pentose Phosphate Pathway	2.78	-2	G6PD,PGD,PGLS,TALDO1
Role of RIG1-like Receptors in Antiviral Innate Immunity	2.39	2	IFIH1,NFKB1,NFKB2,NFKBIA,NFKBID,REL,RELB,TANK
PI3K Signaling in B Lymphocytes	3.74	2	ATF4,CALM1 (includes others),FOXO3,IL4R,IRS2,JUN,LYN,MAP2K1,MRAS,NFKB1,NFKB2,NFKBIA,NFKBID,PIK3AP1,PIK3R1,RALA,RAP1B,REL,RELB,VAV1
Fc Epsilon RI Signaling	1.43	2.111	FCER1G,LCP2,LYN,MAP2K1,MAP2K3,MRAS,PIK3R1,RAC2,RALA,RAP1B,TNF,VAV1
IL-1 Signaling	4.11	2.111	GNB2,GNG2,GNG5,IL1A,IL1R1,IRAK2,IRAK3,JUN,MAP2K3,MRAS,NFKB1,NFKB2,NFKBIA,NFKBID,REL,RELB
IL-8 Signaling	11.4	2.137	ARRB2,BAX,CSTB,CXCL1,CXCL8,EIF4EBP1,FLT1,FNBP1,GNB2,GNG2,GNG5,HBEGF,HMOX1,ICAM1,IRAK2,IRAK3,ITGAX,ITGB2,JUN,LIMK2,MAP2K1,MAP4K4,MMP9,MRAS,NFKB1,NFKBIA,PAK2,PIK3R1,PLD1,PLD3,PTGS2,RAC2,RALA,RAP1B,RHOC,RHOG,RHOH,RHOQ,SRC,VASP,VEGFA
Gαs Signaling	2.43	2.138	ADORA2A,ADRB2,ATF4,GNB2,GNG2,GNG5,HCAR2,HCAR3,HCK,MAP2K1,MRAS,PTGER4,RAPGEF2,RGS2,SRC
Pancreatic Adenocarcinoma Signaling	3.09	2.138	CDKN1A,HBEGF,HMOX1,MAP2K1,MMP9,NFKB1,NFKB2,PA2G4,PIK3R1,PLD1,PLD3,PTGS2,RALA,RALGDS,REL,RELB,VEGFA
STAT3 Pathway	5.11	2.138	CDKN1A,FLT1,IL10RA,IL1A,IL1B,IL1R1,IL1R2,IL2RG,IL3RA,IL4R,IL6R,IL6ST,IL7R,MAP2K1,MAP3K20,MRAS,PTPN6,RALA,RAP1B,SOCS3,SRC,VEGFA
Th2 Pathway	6.67	2.138	APH1A,CD86,CHD4,HLA-DMA,HLA-DPA1,HLA-DPB1,HLA-DQA1,HLA-DQB1,HLA-DRB1,HLA-DRB5,ICAM1,IL10,IL2RG,IL4R,ITGB2,JUN,NFKB1,NOTCH2,PIK3R1,PSEN1,SOCS3,STAT4,STAT5A,TNFRSF4,VAV1
Sirtuin Signaling Pathway	26.8	2.188	ABCA1,ATP5F1A,ATP5F1B,ATP5F1C,ATP5F1D,ATP5F1E,ATP5MC1,ATP5PB,ATP5PF,BAX,CXCL8,CYC1,DOT1L,DUSP6,FOXO3,G6PD,GABARAP,GADD45B,GLS,H1-10,H3-3A/H3-3B,JUN,MAP1LC3A,MAP1LC3B,MAPK6,NAMPT,NDRG1,NDUFA12,NDUFA2,NDUFA3,NDUFA4,NDUFA6,NDUFA9,NDUFAB1,NDUFB10,NDUFB11,NDUFB2,NDUFB4,NDUFB7,NDUFB9,NDUFS3,NDUFS5,NDUFS6,NDUFS7,NDUFS8,NFE2L2,NFKB1,NFKB2,PFKFB3,PPIF,REL,RELB,SDHB,SDHC,SDHD,SLC25A5,SLC25A6,SOD1,SOD2,TIMM…
CD27 Signaling in Lymphocytes	3.49	2.236	CYC1,JUN,MAP2K1,MAP2K3,NFKB1,NFKB2,NFKBIA,NFKBID,REL,RELB,SIVA1
Role of IL-17F in Allergic Inflammatory Airway Diseases	6.95	2.309	ATF4,CCL2,CCL4,CXCL1,CXCL8,IL1B,IL6,MAP2K1,NFKB1,NFKB2,REL,RELB,RPS6KA1,TRAF3IP2
HMGB1 Signaling	10.1	2.353	CCL2,CXCL8,FNBP1,HMGB1,ICAM1,IL18,IL1A,IL1B,IL1R1,IL6,JUN,MAP2K1,MAP2K3,MRAS,NFKB1,NFKB2,OSM,PIK3R1,RAC2,RALA,RAP1B,REL,RELB,RHOC,RHOG,RHOH,RHOQ,TNF,TNFRSF1B,TNFSF13,TNFSF13B,TNFSF14,TNFSF15,TNFSF9
Small Cell Lung Cancer Signaling	2.08	2.449	BIRC2,CYC1,NFKB1,NFKB2,NFKBIA,NFKBID,PA2G4,PIK3R1,PTGS2,REL,RELB,TRAF1
Role of IL-17A in Psoriasis	4.16	2.449	CCL20,CXCL1,CXCL3,CXCL8,S100A8,S100A9
IL-15 Production	2.36	2.496	ABL2,CLK1,FGR,FLT1,HCK,IL6,LYN,MAP2K1,MAP2K3,MATK,NFKB1,NFKB2,REL,RELB,SRC
Cholecystokinin/Gastrin-mediated Signaling	4.9	2.524	CREM,FNBP1,IL18,IL1A,IL1B,IL1RN,JUN,MAP2K1,MAP2K3,MRAS,PTGS2,RAC2,RALA,RAP1B,RHOC,RHOG,RHOH,RHOQ,SRC,TNF
Differential Regulation of Cytokine Production in Intestinal Epithelial Cells by IL-17A and IL-17F	6.69	2.53	CCL2,CCL3,CCL4,CCL5,CSF3,CXCL1,IL10,IL1A,IL1B,TNF
Differential Regulation of Cytokine Production in Macrophages and T Helper Cells by IL-17A and IL-17F	8	2.53	CCL2,CCL3,CCL4,CCL5,CSF3,CXCL1,IL10,IL1B,IL6,TNF
Regulation Of The Epithelial Mesenchymal Transition By Growth Factors Pathway	4	2.711	EGR1,ID2,IL6,IL6R,JUN,MAP2K1,MAP2K3,MMP9,MRAS,NFKB1,NFKB2,PIK3R1,RALA,RAP1B,REL,RELB,SNAI1,TNF,TNFRSF1B,TNFSF13,TNFSF13B,TNFSF14,TNFSF15,TNFSF9,ZEB2
IL-7 Signaling Pathway	1.89	2.828	BAX,BCL6,FOXO3,IL2RG,IL7R,JUN,LYN,MCL1,PIK3R1,STAT5A
Hepatic Fibrosis Signaling Pathway	9.45	2.828	ATF4,CALM1 (includes others),CCDC88A,CCL2,CCL3,CCL5,CTNNB1,CXCL8,EDN1,FLT1,FNBP1,FTH1,FTL,ICAM1,IL18,IL1A,IL1B,IL1R1,IL1R2,IL1RN,IRAK2,IRAK3,IRS2,ITGA5,ITGAE,ITGAX,ITGB2,ITGB8,JUN,MAP2K1,MAP2K3,MRAS,NFKB1,NFKB2,NFKBIA,NFKBID,PIK3R1,RAC2,RALA,RAP1B,REL,RELB,RHOC,RHOG,RHOH,RHOQ,SDHB,SDHC,SDHD,SNAI1,SOD2,SPP1,TCF4,TCF7L2,TIMP1,TNF,TNFRSF1B,VEGFA
Osteoarthritis Pathway	8.82	3.024	ANXA2,ATF4,CASP1,CASP4,CTNNB1,CXCL8,DDIT4,FN1,FOXO3,HES1,HMGB1,IL1B,IL1R1,IL1R2,ITGA5,ITGAE,ITGAX,ITGB2,ITGB8,MMP9,MTF1,NAMPT,NFKB1,NFKB2,PTGS2,REL,RELB,S100A8,S100A9,SDC4,SLC39A8,SPHK1,SPP1,TCF4,TCF7L2,TLR2,TNF,TNFRSF1B,VEGFA
Natural Killer Cell Signaling	7.51	3.053	B2M,CD48,CFL1,FCER1G,FCGR2A,FCGR3A/FCGR3B,HCST,HLA-C,HSPA1A/HSPA1B,HSPA5,HSPA6,HSPA8,IL18,LCP2,LILRB1,LIMK2,MAP2K1,MAP2K3,MRAS,NECTIN2,NFKB1,NFKB2,PAK2,PIK3R1,PTPN6,RAC2,RALA,RAP1B,REL,RELB,STAT4,TYROBP,VAV1
Tumor Microenvironment Pathway	10.5	3.087	CCL2,CD274,CD44,CFLAR,CSF3,CXCL8,FN1,FOXO3,HLA-C,ICAM1,IDO1,IL10,IL1B,IL6,IL6R,ITGA5,JUN,LGALS9,MAP2K1,MMP14,MMP9,MRAS,NFKB1,NFKB2,OSM,PIK3R1,PLAU,PTGS2,RALA,RAP1B,REL,RELB,SLC2A3,SPP1,TNF,VEGFA
HER-2 Signaling in Breast Cancer	10.9	3.162	ARF5,CDKN1A,COPS6,COX4I1,COX5A,COX5B,COX6A1,COX6B1,COX6C,COX7A2,COX7A2L,COX7B,COX7C,COX8A,CYB5A,ETS2,FCER1G,FGR,FOXO3,HBEGF,HCK,IL1A,ITGB2,ITGB8,JUN,LYN,MAP2K1,MRAS,NFKB1,NFKB2,NFKBIA,NFKBID,NUP214,NUP58,PIK3R1,PTGS2,RALA,RAP1B,REL,RELB,RPS6,SRC
TREM1 Signaling	11.5	3.411	CASP1,CCL2,CCL3,CD83,CD86,CXCL3,CXCL8,ICAM1,IL10,IL18,IL1B,IL6,ITGA5,ITGAX,NFKB1,NFKB2,NLRP3,REL,RELB,STAT5A,TLR2,TNF,TREM1,TYROBP
Colorectal Cancer Metastasis Signaling	5.34	3.413	BAX,CTNNB1,FNBP1,GNB2,GNG2,GNG5,IL6,IL6R,IL6ST,JUN,MAP2K1,MMP14,MMP9,MRAS,NFKB1,NFKB2,PIK3R1,PTGER4,PTGS2,RAC2,RALA,RALGDS,RAP1B,REL,RELB,RHOC,RHOG,RHOH,RHOQ,SRC,TCF4,TCF7L2,TLR2,TNF,VEGFA
IL-17 Signaling	6.06	3.528	CCL2,CCL20,CSF3,CXCL1,CXCL3,CXCL8,HSP90AA1,IL18,IL1A,IL1B,IL6,JUN,MAP2K3,MMP9,MRAS,NFKB1,OSM,PIK3R1,PTGS2,RALA,RAP1B,TNF,TNFSF13,TNFSF13B,TNFSF14,TNFSF15,TNFSF9,TRAF3IP2,VEGFA
Production of Nitric Oxide and Reactive Oxygen Species in Macrophages	5.38	3.545	APOC1,APOE,FNBP1,JUN,LYZ,MAP2K1,NFKB1,NFKB2,NFKBIA,NFKBID,PIK3R1,PPP1CA,PPP1R10,PPP2R1A,PTPN6,RAC2,RAP1B,REL,RELB,RHOC,RHOG,RHOH,RHOQ,S100A8,SERPINA1,TLR2,TNF,TNFRSF1B
Role of Hypercytokinemia/hyperchemokinemia in the Pathogenesis of Influenza	8.74	3.838	CASP1,CCL2,CCL3,CCL4,CCL5,CXCL3,CXCL8,IFIT2,IFIT3,IL10,IL18,IL1A,IL1B,IL1RN,IL6,ISG15,ISG20,NFKB1,NFKB2,NLRP3,OAS1,TNF
p38 MAPK Signaling	2.97	3.873	ATF4,DDIT3,H3-3A/H3-3B,IL18,IL1A,IL1B,IL1R1,IL1R2,IL1RN,IRAK2,IRAK3,MAP2K3,MAPKAPK2,RPS6KA1,TNF,TNFRSF1B
IL-6 Signaling	12.1	3.9	CD14,CXCL8,IL18,IL1A,IL1B,IL1R1,IL1R2,IL1RN,IL6,IL6R,IL6ST,JUN,MAP2K1,MAP2K3,MAP4K4,MAPKAPK2,MCL1,MRAS,NFKB1,NFKB2,NFKBIA,NFKBID,PIK3R1,RALA,RAP1B,REL,RELB,SOCS3,TNF,TNFAIP6,TNFRSF1B,VEGFA
Cardiac Hypertrophy Signaling (Enhanced)	4.11	3.904	ADRB2,CALM1 (includes others),CTNNB1,CXCL8,EDN1,EIF4EBP1,GNB2,GNG2,GNG5,IL10RA,IL18,IL1A,IL1B,IL1R1,IL1R2,IL2RG,IL3RA,IL4R,IL6,IL6R,IL6ST,IL7R,ITGA5,ITGAE,ITGAX,ITGB2,ITGB8,JUN,MAP2K1,MAP2K3,MAP3K20,MAPKAPK2,MRAS,NFKB1,NFKB2,OSM,PDE4A,PDE4B,PIK3R1,PTGS2,RALA,RAP1B,REL,RELB,RPS6,SMPDL3A,TNF,TNFRSF1B,TNFSF13,TNFSF13B,TNFSF14,TNFSF15,TNFSF9
Coronavirus Pathogenesis Pathway	22.1	5.443	ATF4,ATP6AP1,BAX,BST2,CASP1,CCL2,CCL5,CTSL,CXCL8,DDIT3,EEF1A1,FAU,IL1B,IL6,JUN,NFKB1,NFKB2,NFKBIA,NFKBID,NLRP3,NPC1,NPM1,OAS1,PA2G4,PTGS2,RAB7A,REL,RELB,RPS10,RPS12,RPS13,RPS14,RPS15,RPS15A,RPS16,RPS18,RPS19,RPS23,RPS24,RPS25,RPS26,RPS27A,RPS27L,RPS28,RPS29,RPS3,RPS3A,RPS4X,RPS4Y1,RPS5,RPS6,RPS7,RPS8,RPSA,ZC3HAV1

### Sheet: MonoMac_VAP_EarlyvsLate
Ingenuity Canonical Pathways	-log(p-value)	z-score	Molecules
Oxidative Phosphorylation	52.7	-8.185	ATP5F1A,ATP5F1C,ATP5F1D,ATP5F1E,ATP5MC1,ATP5MC2,ATP5MC3,ATP5ME,ATP5MF,ATP5MG,ATP5PB,ATP5PD,ATP5PF,ATP5PO,COX17,COX4I1,COX5A,COX5B,COX6A1,COX6B1,COX6C,COX7A2,COX7A2L,COX7B,COX8A,CYB5A,CYC1,NDUFA1,NDUFA10,NDUFA11,NDUFA12,NDUFA13,NDUFA2,NDUFA3,NDUFA4,NDUFA6,NDUFA7,NDUFAB1,NDUFB1,NDUFB10,NDUFB11,NDUFB2,NDUFB3,NDUFB4,NDUFB5,NDUFB6,NDUFB7,NDUFB8,NDUFB9,NDUFS3,NDUFS5,NDUFS6,NDUFS7,NDUFS8,NDUFV2,NDUFV3,S…
EIF2 Signaling	21.9	-2.887	ACTB,AGO2,ATF3,ATF4,DDIT3,EIF1,EIF2S2,EIF3K,EIF3M,EIF4A1,EIF4A2,EIF4A3,EIF4E,EIF4G2,EIF5,EIF5B,FAU,HSPA5,PIK3R5,PPP1R15A,RAP1A,RAP1B,RAP2B,RPL11,RPL12,RPL13A,RPL14,RPL18,RPL19,RPL22,RPL26L1,RPL27A,RPL30,RPL38,RPL39,RPL41,RPL5,RPL6,RPL7A,RPL8,RPS11,RPS13,RPS15A,RPS16,RPS18,RPS2,RPS20,RPS26,RPS27,RPS27A,RPS27L,RPS28,RPS29,RPS3A,RPS4X,RPS7,RPS8,RPS9,VEGFA
PPAR Signaling	8.48	-2.858	CREBBP,HSP90AB1,HSP90B1,IL1A,IL1B,IL1R1,IL1RN,MAP4K4,NCOR2,NFKB1,NFKB2,NFKBIA,NFKBIB,NFKBID,PPARD,PPARG,PTGS2,RAP1A,RAP1B,RAP2B,REL,SCAND1,STAT5A,TNF,TNFRSF1B
Assembly of RNA Polymerase II Complex	3.18	-2.53	GTF2A2,GTF2H5,POLR2A,POLR2F,POLR2G,POLR2I,POLR2J,POLR2K,TAF12,TAF9
NER (Nucleotide Excision Repair, Enhanced Pathway)	3.88	-2.5	COPS6,GTF2H5,H3-3A/H3-3B,H4C3,HMGN1,NEDD8,POLD4,POLE4,POLR2A,POLR2F,POLR2G,POLR2I,POLR2J,POLR2K,RBX1,TCEA1,UBE2I
LXR/RXR Activation	4.88	-2.5	A1BG,ABCA1,APOC1,CCL2,ECHS1,IL1A,IL1B,IL1R1,IL1RN,IL6,LDLR,LY96,MSR1,MYLIP,NCOR2,NFKB1,NFKB2,PTGS2,REL,TNF,TNFRSF1B
Glutathione Redox Reactions I	2.51	-2.449	GPX4,GSR,GSTK1,GSTP1,MGST1,MGST3
Regulation of Actin-based Motility by Rho	3.72	-2.324	ACTB,ARHGDIA,ARPC1B,ARPC2,ARPC3,ARPC5,GSN,ITGA5,ITGAX,ITGB8,MYL12A,MYL12B,MYL6,PAK2,PFN1,RAC1,RHOC,RHOH
Gluconeogenesis I	1.82	-2.236	ALDOA,FBP1,GAPDH,MDH1,ME2
TCA Cycle II (Eukaryotic)	1.9	-2.236	MDH1,SDHB,SDHC,SDHD,SUCLG1
Sumoylation Pathway	3.38	-2.111	ARHGDIA,CREBBP,ISG20,NFKB1,NFKB2,NFKBIA,NR3C1,RAC1,RAN,RHOC,RHOH,STUB1,SUMO1,SUMO2,SUMO3,UBE2I
Role of RIG1-like Receptors in Antiviral Innate Immunity	2.84	2	CREBBP,NFKB1,NFKB2,NFKBIA,NFKBIB,NFKBID,REL,TANK,TBK1
4-1BB Signaling in T Lymphocytes	3.13	2	NFKB1,NFKB2,NFKBIA,NFKBIB,NFKBID,REL,TNFSF9,TRAF1
PI3K Signaling in B Lymphocytes	3.45	2	ATF3,ATF4,CALM1 (includes others),CD81,FOXO3,IL4R,IRS2,NFAT5,NFKB1,NFKB2,NFKBIA,NFKBIB,NFKBID,PIK3AP1,RAC1,RAP1A,RAP1B,RAP2B,REL,VAV1
Coronavirus Pathogenesis Pathway	15.2	2.064	ATF4,ATP6V1A,BAX,CCL2,CTSL,CXCL8,DDIT3,EIF4E,FAU,HIF1A,IL1B,IL6,NFKB1,NFKB2,NFKBIA,NFKBIB,NFKBID,NLRP3,NPC1,OAS1,PA2G4,PTGS2,PYCARD,REL,RPS11,RPS13,RPS15A,RPS16,RPS18,RPS2,RPS20,RPS26,RPS27,RPS27A,RPS27L,RPS28,RPS29,RPS3A,RPS4X,RPS7,RPS8,RPS9,STAT1,STAT3,TBK1,TICAM1,ZC3HAV1
Th2 Pathway	2.45	2.111	BHLHE41,CHD4,HLA-DMA,HLA-DMB,HLA-DPA1,HLA-DRB1,ICAM1,IL10,IL4R,NFKB1,NOTCH2,PIK3R5,PSEN1,SOCS3,STAT4,STAT5A,VAV1
Colorectal Cancer Metastasis Signaling	2.2	2.132	BAX,CTNNB1,GNA15,GNB2,GNB4,GNG10,GNG2,GNG5,IL6,IL6R,NFKB1,NFKB2,PIK3R5,PTGS2,RAC1,RAP1A,RAP1B,RAP2B,REL,RHOC,RHOH,SRC,STAT1,STAT3,TLR2,TNF,VEGFA
CD27 Signaling in Lymphocytes	2.72	2.236	CYC1,MAP2K3,MAP3K8,NFKB1,NFKB2,NFKBIA,NFKBIB,NFKBID,REL,SIVA1
Role of IL-17A in Psoriasis	3.01	2.236	CCL20,CXCL1,CXCL3,CXCL8,S100A9
ILK Signaling	3.45	2.294	ACTB,ACTN1,ATF4,CREBBP,CTNNB1,FLNA,HIF1A,IRS2,ITGB8,MYH9,MYL6,NACA,NFKB1,NFKB2,PIK3R5,PTGS2,RAC1,REL,RHOC,RHOH,RSU1,SNAI1,TMSB10/TMSB4X,TNF,VEGFA
Acute Phase Response Signaling	5.7	2.294	C1QA,C1QB,C1QC,FTL,IL1A,IL1B,IL1R1,IL1RN,IL6,IL6R,IRAK1,MAP2K3,NFKB1,NFKB2,NFKBIA,NFKBIB,NFKBID,NR3C1,OSM,RAP1A,RAP1B,RAP2B,REL,SERPING1,SOCS3,SOD2,STAT3,TNF,TNFRSF1B
Gαs Signaling	2.62	2.309	ADORA2A,ADRB2,ATF4,CREBBP,GNA15,GNB2,GNB4,GNG10,GNG2,GNG5,HCAR2,HCAR3,HCK,RAP1A,RAPGEF2,SRC
IL-23 Signaling Pathway	5.71	2.309	HIF1A,IL1B,IL23A,NFKB1,NFKB2,NFKBIA,PIK3R5,REL,RUNX1,SOCS3,STAT3,STAT4,TNF
Toll-like Receptor Signaling	6.91	2.309	IL1A,IL1B,IL1RN,IRAK1,IRAK2,LY96,MAP2K3,MAP4K4,NFKB1,NFKB2,NFKBIA,REL,RPS27A,TICAM1,TLR2,TNF,TNFAIP3,TRAF1,UBC
Aryl Hydrocarbon Receptor Signaling	3.66	2.324	BAX,CDKN1A,CTSD,GSTK1,GSTO1,GSTP1,HSP90AB1,HSP90B1,HSPB1,IL1A,IL1B,IL6,MGST1,MGST3,NCOR2,NEDD8,NFKB1,NFKB2,PTGES3,REL,SRC,TNF
Differential Regulation of Cytokine Production in Intestinal Epithelial Cells by IL-17A and IL-17F	5.43	2.333	CCL2,CCL3,CCL4,CSF3,CXCL1,IL10,IL1A,IL1B,TNF
Differential Regulation of Cytokine Production in Macrophages and T Helper Cells by IL-17A and IL-17F	6.53	2.333	CCL2,CCL3,CCL4,CSF3,CXCL1,IL10,IL1B,IL6,TNF
Osteoarthritis Pathway	4.93	2.353	ATF4,CREBBP,CTNNB1,CXCL8,DDIT4,FOXO3,HES1,HIF1A,HMGB1,IL1B,IL1R1,ITGA5,ITGAX,ITGB8,MTF1,NAMPT,NFKB1,NFKB2,PPARD,PPARG,PTGS2,RAC1,REL,S100A9,SDC4,SLC39A8,SPHK1,SPP1,TLR2,TNF,TNFRSF1B,VEGFA
p38 MAPK Signaling	4.12	2.357	ATF4,CREBBP,DDIT3,DUSP1,H3-3A/H3-3B,HMGN1,HSPB1,IL1A,IL1B,IL1R1,IL1RN,IRAK1,IRAK2,MAP2K3,MAPKAPK2,RPS6KA3,STAT1,TNF,TNFRSF1B
Neuroinflammation Signaling Pathway	7.23	2.402	ATF4,B2M,BIRC3,CCL2,CCL3,CFLAR,CREBBP,CTNNB1,CXCL8,CYBB,GLS,HLA-DMA,HLA-DMB,HLA-DPA1,HLA-DRB1,HLA-E,HMGB1,ICAM1,IFNGR2,IL10,IL1B,IL1R1,IL6,IL6R,IRAK1,IRAK2,MAPK6,NCF1,NFAT5,NFKB1,NFKB2,NLRP3,PIK3R5,PSEN1,PTGS2,PYCARD,RAC1,REL,SOD2,STAT1,TBK1,TICAM1,TLR2,TNF,TYROBP
MSP-RON Signaling In Cancer Cells Pathway	3.66	2.524	ATF4,CREBBP,CTNNB1,ETS2,FLNA,HIF1A,NFKB1,NFKB2,NFKBIA,PIK3R5,PLAUR,RAP1A,RAP1B,RAP2B,REL,RPS6KA3,SRC,STAT3,VEGFA,YWHAB
Tumor Microenvironment Pathway	7.04	2.556	CCL2,CD274,CD44,CFLAR,CSF3,CXCL8,FOXO3,HIF1A,HLA-E,ICAM1,IL10,IL1B,IL6,IL6R,ITGA5,LGALS9,NFKB1,NFKB2,OSM,PIK3R5,PTGS2,RAC1,RAP1A,RAP1B,RAP2B,REL,SLC2A3,SPP1,STAT3,TNF,VEGFA
Regulation Of The Epithelial Mesenchymal Transition By Growth Factors Pathway	2.91	2.558	EGR1,ID2,IL6,IL6R,MAP2K3,NFKB1,NFKB2,PIK3R5,RAC1,RAP1A,RAP1B,RAP2B,REL,SNAI1,STAT3,TNF,TNFRSF1B,TNFSF13B,TNFSF14,TNFSF15,TNFSF8,TNFSF9,ZEB2
Sirtuin Signaling Pathway	36.6	2.626	ABCA1,AGTRAP,ATP5F1A,ATP5F1C,ATP5F1D,ATP5F1E,ATP5MC1,ATP5PB,ATP5PF,BAX,CXCL8,CYC1,DOT1L,FOXO3,GABARAP,GABARAPL2,GADD45B,GLS,H1-0,H1-4,H3-3A/H3-3B,HIF1A,MAPK6,NAMPT,NDRG1,NDUFA1,NDUFA10,NDUFA11,NDUFA12,NDUFA13,NDUFA2,NDUFA3,NDUFA4,NDUFA6,NDUFA7,NDUFAB1,NDUFB1,NDUFB10,NDUFB11,NDUFB2,NDUFB3,NDUFB4,NDUFB5,NDUFB6,NDUFB7,NDUFB8,NDUFB9,NDUFS3,NDUFS5,NDUFS6,NDUFS7,NDUFS8,NDUFV2,NDUFV3,NFKB1,NFKB2,PAM16,P…
Hypoxia Signaling in the Cardiovascular System	8.07	2.646	ATF4,CREBBP,CSNK1D,EDN1,HIF1A,HSP90AB1,HSP90B1,NFKBIA,NFKBIB,NFKBID,SUMO1,UBE2D2,UBE2E2,UBE2F,UBE2H,UBE2I,UBE2L3,UBE2L6,UBE2V1,VEGFA
HIF1α Signaling	6.52	2.694	ADM,CDKN1A,CREBBP,CYBB,EDN1,EIF4E,EIF4EBP1,ELOB,ELOC,FLT1,HIF1A,HK2,HSPA1A/HSPA1B,HSPA4,HSPA5,HSPA6,IL6,IL6R,MAP2K3,NCF1,PIK3R5,RAC1,RAN,RAP1A,RAP1B,RAP2B,RBX1,SAT1,SAT2,SLC2A3,STAT3,STUB1,VEGFA
FAT10 Cancer Signaling Pathway	3.18	2.828	CTNNB1,IL6,NFKB1,NFKB2,NFKBIA,NFKBIB,REL,STAT3,TNF,TNFRSF1B
Senescence Pathway	2.16	2.887	ANAPC11,ATF3,BHLHE40,CALM1 (includes others),CDKN1A,CDKN2B,CREBBP,CXCL8,EIF4E,EIF4EBP1,ETS2,FOXO3,GADD45B,HBP1,IL1A,IL6,MAP2K3,MAPK6,MAPKAPK2,NFAT5,NFKB1,NFKB2,PIK3R5,RAP1A,RAP1B,RAP2B,SOD2,TBK1,TLR2
Role of IL-17F in Allergic Inflammatory Airway Diseases	5.82	2.887	ATF4,CCL2,CCL4,CREBBP,CXCL1,CXCL8,IL1B,IL6,NFKB1,NFKB2,REL,RPS6KA3,TRAF3IP2
IL-17 Signaling	5.14	3.024	CCL2,CCL20,CLCF1,CSF3,CXCL1,CXCL3,CXCL8,HSP90AB1,HSP90B1,IL1A,IL1B,IL6,MAP2K3,NFKB1,OSM,PIK3R5,PTGS2,RAP1A,RAP1B,RAP2B,TNF,TNFSF13B,TNFSF14,TNFSF15,TNFSF8,TNFSF9,TRAF3IP2,VEGFA
Role of Hypercytokinemia/hyperchemokinemia in the Pathogenesis of Influenza	9.09	3.128	AREG,CCL2,CCL3,CCL4,CXCL3,CXCL8,IFIT2,IFIT3,IL10,IL1A,IL1B,IL1RN,IL6,ISG15,ISG20,NFKB1,NFKB2,NLRP3,OAS1,PYCARD,STAT1,TICAM1,TNF
IL-1 Signaling	4.4	3.162	GNA15,GNB2,GNB4,GNG10,GNG2,GNG5,IL1A,IL1R1,IRAK1,IRAK2,MAP2K3,NFKB1,NFKB2,NFKBIA,NFKBIB,NFKBID,REL
HER-2 Signaling in Breast Cancer	7.05	3.667	AREG,ARF5,CDKN1A,COPS6,COX17,COX4I1,COX5A,COX5B,COX6A1,COX6B1,COX6C,COX7A2,COX7A2L,COX7B,COX8A,CYB5A,ETS2,FOXO3,HBEGF,HCK,IL1A,ITGB8,NFKB1,NFKB2,NFKBIA,NFKBIB,NFKBID,PIK3R5,PTGS2,RAP1A,RAP1B,RAP2B,REL,SRC,STAT3,SURF1
TREM1 Signaling	9.32	3.71	CCL2,CCL3,CD83,CXCL3,CXCL8,ICAM1,IL10,IL1B,IL6,IRAK1,ITGA5,ITGAX,NFKB1,NFKB2,NLRP3,REL,STAT3,STAT5A,TLR2,TNF,TREM1,TYROBP
IL-6 Signaling	9.39	3.78	CSNK2B,CXCL8,HSPB1,IL1A,IL1B,IL1R1,IL1RN,IL6,IL6R,MAP2K3,MAP4K4,MAPKAPK2,MCL1,NFKB1,NFKB2,NFKBIA,NFKBIB,NFKBID,PIK3R5,RAP1A,RAP1B,RAP2B,REL,SOCS3,STAT3,TNF,TNFAIP6,TNFRSF1B,VEGFA
Cardiac Hypertrophy Signaling (Enhanced)	2.6	4.11	ADRB2,AKAP13,CALM1 (includes others),CLCF1,CTNNB1,CXCL8,CYBB,EDN1,EIF4E,EIF4EBP1,GNA15,GNB2,GNB4,GNG10,GNG2,GNG5,HSPB1,IL10RA,IL1A,IL1B,IL1R1,IL4R,IL6,IL6R,ITGA5,ITGAX,ITGB8,MAP2K3,MAP3K20,MAP3K8,MAPKAPK2,NFAT5,NFKB1,NFKB2,OSM,PIK3R5,PTGS2,RAP1A,RAP1B,RAP2B,REL,STAT3,TNF,TNFRSF1B,TNFSF13B,TNFSF14,TNFSF15,TNFSF8,TNFSF9
