## Supplementary material for "Impaired immune signaling and changes in the lung microbiome precede secondary bacterial pneumonia in COVID-19": Data File S6: Ingenuity pathway analysis for upstream regulating cytokines from single cell RNA-seq analyses.

### Sheet: MonoMac_VAP_vs_NO-VAP_Early
Upstream Regulator	Molecule Type	Predicted Activation State	Activation z-score	p-value of overlap	Target Molecules in Dataset
IL1B	cytokine	Inhibited	-4.462	4.39e-28	ADM,ADRB2,AMPD3,APOE,ATF3,ATF4,BCL2A1,CASP4,CCL20,CCL3L1,CCL4,CCRL2,CD44,CD83,CD86,CDKN1A,CEBPB,CHI3L1,CREM,CSRNP1,CTSS,CTSZ,CXCL2,CXCL3,CXCL8,CXCR4,CYBA,DDIT3,DDIT4,DDX5,DUSP5,EGR1,EIF4E,FABP5,FKBP5,FOSB,FPR2,G0S2,GADD45B,GBP1,GCHFR,GCLC,GEM,HES1,HEXB,HLA-E,HMGA1,ID2,IDO1,IER3,IL10,IL1A,IL1B,IL1R2,IL1RN,IL3RA,IL6,IL6R,IRAK2,ITGA5,JUN,JUNB,JUND,KLF10,LDHA,LGALS9,MMP9,MT2A,NR4A1,NR4A2,NR4A3,NRP1,O…
TNF	cytokine	Inhibited	-4.152	1.4e-31	ACP5,ACSL1,ADM,ADRB2,ALOX5AP,AMPD3,ANPEP,APOE,ARHGAP18,ATF3,ATF4,ATP2B1,BCL2A1,BHLHE40,BST2,BTG1,C15orf48,CASP4,CCL18,CCL20,CCL4,CD163,CD36,CD44,CD83,CD86,CDKN1A,CEBPB,CFD,CHI3L1,CITED2,COTL1,CRADD,CREM,CTSK,CTSS,CTSZ,CXCL2,CXCL3,CXCL8,CXCR4,CYBA,DDIT3,DDX5,DUSP10,DUSP2,DUSP4,DUSP5,EGR1,EMP1,ERN1,FABP5,FOSB,FOSL2,FPR2,G0S2,GADD45B,GBP1,GCLC,GEM,HCAR3,HES1,HEXB,HLA-E,HSP90AB1,HSP90B1,HSPD1,IDO1,IE…
IL27	cytokine	Inhibited	-3.227	6.01e-10	AHR,BST2,CCL20,CCL4,CD163,CD86,CKLF,CXCL8,EGR1,HLA-C,HLA-DQA1,HLA-E,ID2,IL10,IL1A,IL1B,IL1RN,IL6,PIM1,TNF,TNFSF14
IL2	cytokine	Inhibited	-3.182	2.8e-23	AHR,ARHGEF2,BCL2A1,BHLHE40,CAPG,CASP4,CCL3L1,CCL4,CD44,CD46,CD58,CD83,CD86,CDKN1A,CSRNP1,CXCL3,CXCL8,CXCR4,CYCS,DUSP2,DUSP4,DUSP5,EMP1,FCGR3A/FCGR3B,FGL2,FPR2,GADD45B,GAPDH,HCST,HLA-DQA1,HLA-DQA2,HLA-DRB5,HSP90B1,HSPD1,IDO1,IER3,IFI6,IFNGR2,IL10,IL1A,IL1B,IL1R2,IL1RN,IL2RG,IL6,JUN,JUND,KLF6,LAPTM5,MAPKAPK2,MMP9,NDRG1,NRP1,OSM,PEA15,PHLDA1,PHLDA2,PIM1,PNP,RASGEF1B,RGCC,RPL10,RPL21,RPS6,S100A8,SERP…
CCL5	cytokine	Inhibited	-3.153	1.27e-16	AHR,ATF4,CCL4,CCRL2,CD163,CD44,CXCL2,CXCL3,CXCL8,EMP1,HMGA1,IL1B,IL6,MMP19,MMP9,OLR1,PNP,PPIF,SERPINB2,TNF,TUBB4B,ZFP36
IL6	cytokine	Inhibited	-3.062	1.52e-13	ADM,AHR,ANPEP,APOE,ARL4C,ATF3,BST2,CASP4,CCL20,CCL3L1,CCL4,CD163,CD36,CD44,CD46,CD48,CD83,CD86,CDKN1A,CEBPB,CFD,CTSK,CXCL2,CXCL3,CXCL8,CXCR4,EGR1,ERN1,FPR2,GADD45B,GLRX,HLA-DQA1,HLA-DRB5,ID2,IDO1,IL10,IL1B,IL1RN,IL2RG,IL6,IL6R,JUN,JUNB,JUND,LGALS1,LYZ,MMP9,MRAS,MSR1,PIM1,PPP1R15A,PSMB9,PSME1,PSME2,SERPINA1,SH3GLB1,SMIM3,SMOX,SNX10,SPI1,SPP1,TNF
PF4	cytokine	Inhibited	-2.988	1.61e-08	CCL4,CD83,CD86,CDKN1A,CXCL3,CXCL8,IL1A,IL1B,IL6,KLF4,REL,RSAD2,SPHK1,TNF
WNT3A	cytokine	Inhibited	-2.951	0.000476	AHR,ARHGAP18,ATP5PO,CD44,CEBPB,CFD,CXCL2,CXCL3,DDIT4,GPNMB,IL10,IL1A,IL1B,IL6,JUN,KLF4,NDUFA11,NDUFB8,NDUFC2,SLC7A11,TNF
IFNG	cytokine	Inhibited	-2.915	6.75e-35	ADM,AHR,ALOX5AP,ATF3,ATF4,BCL2A1,BST2,BTG1,C1QB,CASP4,CCL18,CCL20,CCL4,CCRL2,CD163,CD36,CD44,CD83,CD86,CDKN1A,CEBPB,CIRBP,CREM,CTSD,CTSK,CTSS,CTSZ,CXCL2,CXCL3,CXCL8,CXCR4,CYB5A,CYBA,DDIT3,DDX5,DEFB1,DUSP4,DUSP5,EEF1A1,EGR1,FABP5,FBP1,FCGR3A/FCGR3B,FGL2,FKBP5,FOSB,FPR2,GBP1,GCHFR,HCAR3,HES1,HLA-C,HLA-DQA1,HLA-DRB5,HLA-E,HMGA1,HSP90AB1,HSPD1,ID2,IDO1,IER3,IFI27,IFI30,IFI6,IFNGR2,IL10,IL1A,IL1B,IL1R…
EDN1	cytokine	Inhibited	-2.824	1.79e-07	BCL2A1,CXCL8,CXCR4,EGR1,EIF3J,EZR,FOSB,IL6,ITGA5,JUN,JUNB,MBP,MMP9,MYO9B,NCF1,NPM1,OLR1,PDIA6,RPSA,SERPINB2,TPT1
CD40LG	cytokine	Inhibited	-2.687	3.02e-23	AHR,AKAP13,ATF3,BCL2A1,BTG1,CBX3,CCL18,CCL20,CCL4,CD44,CD83,CD86,CDKN1A,CXCL2,CXCL8,CXCR4,DUSP2,DUSP4,DUSP5,EGR1,FOSB,FOSL2,G0S2,GPR183,HLA-DQA1,HLA-DQA2,ID2,IDO1,IFI6,IL10,IL1A,IL1B,IL3RA,IL6,JUN,JUNB,JUND,KDM6B,MAP2K3,MARCKS,MT2A,NAP1L1,NR4A3,PIM1,PSMB9,PSME1,PSME2,REL,RELB,SAMSN1,SLAMF1,TANK,TNF,TUBB,YBX3
CSF2	cytokine	Inhibited	-2.661	1.37e-20	ACP5,AKR1A1,ALOX5AP,BCL2A1,CCL18,CCL4,CCRL2,CD163,CD83,CD86,CDKN1A,CXCL2,CXCL3,CXCL8,CXCR4,DDIT3,DUSP2,EGR1,FPR2,HCAR3,HSPD1,ID2,IDO1,IER3,IL10,IL1A,IL1B,IL1RN,IL3RA,IL6,ITGAX,JUN,JUNB,LDHA,MMP9,NLRP3,NR4A1,NR4A2,NR4A3,NRP1,OLR1,OSM,PIM1,PPIF,PPP1R15A,RBM3,RELB,RGCC,SERPINB9,SLC7A11,SPHK1,SPI1,SPP1,SQSTM1,TGFBI,TNF,TNFSF14,TPI1,TPT1,ZFP36
FLT3LG	cytokine	Inhibited	-2.592	5.36e-07	CD83,CD86,CEBPB,CXCL2,CXCL3,CXCR4,ID2,IL10,IL1B,IL3RA,SPI1,TNF
MIF	cytokine	Inhibited	-2.55	3.37e-06	CCL4,CD44,CEBPB,CXCL2,CXCL3,CXCL8,CXCR4,IL10,IL1B,IL6,JUN,MMP9,RPS27,SQSTM1,TNF
AIMP1	cytokine	Inhibited	-2.392	1.65e-06	CCL4,CXCL2,CXCL8,IL10,IL1B,TNF
IL18	cytokine	Inhibited	-2.372	3.48e-09	ATF3,CCL20,CCL4,CCRL2,CD44,CD83,CD86,CXCL3,CXCL8,DDIT4,FCGR3A/FCGR3B,FOSL2,GADD45B,IDO1,IL10,IL1A,IL1B,IL6,JUN,MMP9,SAMHD1,SPP1,TNF
EBI3	cytokine	Inhibited	-2.2	0.0209	CD86,HLA-C,HLA-DQA1,IL10,PIM1
IL3	cytokine	Inhibited	-2.185	4.04e-19	AKR1A1,ALOX5AP,BNIP3L,CD48,CD83,CD86,CDKN1A,CITED2,CREM,CXCL8,CXCR4,DDIT3,EEF1A1,EGR1,FOSL2,GADD45B,HSP90B1,IL1B,IL3RA,IL6,ITGAX,JUN,JUNB,NARS1,NCF1,NRP1,OSM,PIM1,PSMA5,PSME1,RBM3,RPL10,RPL13,RPL3,RPL4,RPL7,RPS12,RPS14,RPS16,RPS19,RPS3,RPS6,SERPINB2,SPI1,TNF,ZFAND5
EPO	cytokine	Inhibited	-2.103	3.87e-13	BNIP3L,BTG1,CD36,CDKN1A,CHIT1,CREG1,CTSK,CTSZ,CXCR4,DDIT3,EEF1A1,EGR1,FABP5,FOSB,GAPDH,HMGN2,ID2,IL6,JUN,JUNB,LAPTM5,MID1IP1,NPM1,NUPR1,OSM,PIM1,RPL7,RPLP0,RPS23,RPS6,SAMSN1,SPP1,TNF,TPI1,TPT1
IL7	cytokine	Inhibited	-2.086	5.7e-05	AHR,CCL4,CD86,CDKN1A,CTSK,CXCL2,CXCL3,CXCR4,DUSP5,HCST,IL6,MMP9,PIM1,TNF
IL1A	cytokine	Inhibited	-2.059	1.25e-14	ALDH1A1,ATF3,CCL20,CCL4,CD44,CD83,CD86,CDKN1A,CTSK,CXCL2,CXCL3,CXCL8,FOSB,GBP1,IER3,IFNGR2,IL10,IL1A,IL1B,IL1R2,IL1RN,IL6,ITGA5,JUN,JUNB,LDHA,LGALS9,MMP9,MT2A,S100A10,S100A8,SERPINA1,SPP1,TNF
C5	cytokine	Inhibited	-2.053	1.56e-09	ATF3,CCL4,CD46,CD86,CXCL2,CXCL3,CXCL8,EGR1,ERN1,IFNGR2,IL10,IL1A,IL1B,IL6,MMP9,PLK3,PPP1R15A,TNF,ZFP36
IL37	cytokine	Activated	2.021	7.26e-09	CCL4,CXCL2,CXCL3,CXCL8,IL1A,IL1B,IL1RN,IL6,TNF

### Sheet: AlveolarMac_VAP_vs_NO-VAP_Early
Upstream Regulator	Molecule Type	Predicted Activation State	Activation z-score	p-value of overlap	Target Molecules in Dataset
IL1B	cytokine	Inhibited	-4.205	2.46e-28	ADM,ADRB2,AMPD3,APOC2,APOE,ATF3,ATF4,BCL2A1,CASP4,CCL20,CCL3L1,CCL4,CCR1,CCRL2,CD44,CD83,CD86,CDKN1A,CEBPB,CHI3L1,CREM,CSRNP1,CTSS,CTSZ,CXCL2,CXCL8,CXCR4,CYBA,DDIT3,DDX5,DUSP5,EGR1,EIF4E,ETS2,FKBP5,FOSB,FPR2,G0S2,GADD45B,GBP1,GCHFR,GEM,HES1,HEXB,HLA-E,HMGA1,HMGB1,HMOX1,ID2,IDO1,IER3,IL10,IL18,IL1R1,IL1R2,IL1RN,IL6R,IRAK2,ITGA5,ITGB1,JUN,JUNB,JUND,KLF10,LDHA,LGALS9,MCL1,MMP12,MMP9,MT2A,NR4A1,NR4A2…
TNF	cytokine	Inhibited	-3.654	3.22e-28	ACP5,ADM,ADRB2,AMPD3,ANPEP,APOC2,APOE,ARHGAP18,ATF3,ATF4,ATP2B1,BCL2A1,BHLHE40,BHLHE41,BTG1,CASP4,CCL18,CCL20,CCL4,CCR1,CD36,CD44,CD83,CD86,CDKN1A,CEBPB,CHI3L1,COTL1,CRADD,CREM,CTSK,CTSS,CTSZ,CXCL2,CXCL8,CXCR4,CYBA,DDIT3,DDX5,DUSP10,DUSP2,DUSP4,DUSP5,EGR1,EMP1,ERN1,ETS2,FOSB,FOSL2,FPR2,G0S2,GADD45B,GBP1,GEM,HCAR3,HES1,HEXB,HLA-E,HMGB1,HMOX1,HSP90AB1,HSP90B1,IDO1,IER3,IFI27,IFI6,IFNGR2,IL10,IL18,I…
IL6	cytokine	Inhibited	-3.594	1.48e-11	ADM,AHR,ANPEP,APOE,ATF3,CASP4,CCL20,CCL3L1,CCL4,CCR1,CD36,CD44,CD48,CD83,CD86,CDKN1A,CEBPB,CTSK,CXCL2,CXCL8,CXCR4,EGR1,ERN1,ETS2,FPR2,GADD45B,GLRX,HLA-DQA1,HLA-DRB5,HMOX1,ID2,IDO1,IK,IL10,IL1R1,IL1RN,IL2RG,IL6R,ITGB1,JUN,JUNB,JUND,LGALS1,LYZ,MCL1,MMP12,MMP9,MRAS,PIM1,PPP1R15A,PSMB9,PSME1,PSME2,SH3GLB1,SMIM3,SNAI1,SNX10,SPI1,SPP1
PF4	cytokine	Inhibited	-3.086	5.11e-05	CCL4,CD83,CD86,CDKN1A,CXCL8,KLF4,RARA,REL,RSAD2,SPHK1
CSF2	cytokine	Inhibited	-2.97	2.32e-17	ACP5,AKR1A1,BCL2A1,CCL18,CCL4,CCR1,CCRL2,CD83,CD86,CDKN1A,CLEC7A,CXCL2,CXCL8,CXCR4,DDIT3,DUSP2,EGR1,FPR2,HCAR3,HMGB1,HMOX1,ID2,IDO1,IER3,IK,IL10,IL1R1,IL1RN,ITGAX,JUN,JUNB,LDHA,MCL1,MMP9,NR4A1,NR4A2,NR4A3,NRP1,OLR1,OSM,PIM1,PPIF,PPP1R15A,RARA,RBM3,RGCC,SERPINB9,SLC7A11,SPHK1,SPI1,SPP1,TGFBI,TNFSF14,TPI1,TPT1,ZFP36
CCL5	cytokine	Inhibited	-2.925	5.16e-12	AHR,ATF4,CCL4,CCR1,CCRL2,CD44,CXCL2,CXCL8,EMP1,HMGA1,MMP19,MMP9,OLR1,PNP,PPIF,SERPINB2,TUBB4B,ZFP36
IL2	cytokine	Inhibited	-2.793	1.4e-22	AHR,ARHGEF2,BCL2A1,BHLHE40,CAPG,CASP4,CCL3L1,CCL4,CCR1,CD44,CD58,CD83,CD86,CDKN1A,CSRNP1,CXCL8,CXCR4,CYCS,DAP,DUSP2,DUSP4,DUSP5,EMP1,FCGR3A/FCGR3B,FOXO3,FPR2,GADD45B,GAPDH,HCST,HLA-DQA1,HLA-DQA2,HLA-DRB5,HSP90B1,IDO1,IER3,IFI6,IFNGR2,IL10,IL18,IL1R1,IL1R2,IL1RN,IL2RG,ITGB1,JUN,JUND,KLF6,LAPTM5,LCP2,MAPKAPK2,MCL1,MMP9,NDRG1,NRP1,OSM,PEA15,PHLDA1,PHLDA2,PIM1,PNP,RASGEF1B,RGCC,RPL10,RPL21,RPS6,S100A…
IL27	cytokine	Inhibited	-2.776	8.58e-07	AHR,CCL20,CCL4,CD86,CKLF,CXCL8,EGR1,HLA-C,HLA-DQA1,HLA-E,ID2,IL10,IL18,IL1RN,MCL1,PIM1,TNFSF14
WNT3A	cytokine	Inhibited	-2.514	0.00793	AHR,ARHGAP18,ATP5PO,CD44,CEBPB,CXCL2,GPNMB,IL10,JUN,KLF4,MCL1,NDUFA11,NDUFB8,NDUFC2,SLC7A11,SLPI,UQCR10,UQCR11
IL4	cytokine	Inhibited	-2.475	6.93e-21	ACP5,AHR,AKAP13,ANXA2,APOE,BHLHE40,BNIP3L,CAPG,CBX3,CCL18,CCL20,CCL4,CD36,CD44,CD58,CD83,CD86,CDKN1A,CLEC7A,COL6A3,CRADD,CTSK,CXCL2,CXCL8,CXCR4,CYB5A,DECR1,EIF4A1,EMD,FCGR3A/FCGR3B,FKBP5,FLNA,FNIP2,FOSB,FPR2,GADD45B,H1-0,HDDC2,HLA-DQA1,HLA-DQA2,HLA-DRB5,IDO1,IER3,IFI30,IFNGR2,IL10,IL18,IL1R1,IL1R2,IL1RN,ITGAX,ITGB1,JUN,JUNB,JUND,KDM6B,KLF6,KRT10,LCP2,LDHA,LGALS1,LGALS2,LGALS3,LTA4H,MAFB,MAP2K3,MA…
IL7	cytokine	Inhibited	-2.469	0.000284	AHR,CCL4,CD86,CDKN1A,CTSK,CXCL2,CXCR4,DUSP5,HCST,IL1R1,MCL1,MMP9,PIM1
MIF	cytokine	Inhibited	-2.452	0.000352	CCL4,CCR1,CD44,CEBPB,CXCL2,CXCL8,CXCR4,IL10,IL1R1,JUN,MMP9,RPS27
CD40LG	cytokine	Inhibited	-2.442	2.2e-20	AHR,AKAP13,ATF3,BCL2A1,BTG1,CAST,CBX3,CCL18,CCL20,CCL4,CCR1,CD44,CD83,CD86,CDKN1A,CXCL2,CXCL8,CXCR4,DECR1,DUSP2,DUSP4,DUSP5,EGR1,FOSB,FOSL2,G0S2,GPR183,HDDC2,HLA-DQA1,HLA-DQA2,ID2,IDO1,IFI6,IL10,JUN,JUNB,JUND,KDM6B,MAP2K3,MCL1,MT2A,NINJ1,NR4A3,PIM1,PSMB9,PSME1,PSME2,REL,TANK,TRAF1,YBX3,ZNRD2
EDN1	cytokine	Inhibited	-2.232	6.4e-08	BCL2A1,CXCL8,CXCR4,EGR1,EZR,FOSB,IL18,ITGA5,ITGB1,JUN,JUNB,MBP,MMP9,MYL6,MYO9B,NCF1,NPM1,OLR1,PDIA6,RPSA,SERPINB2,TPT1
THPO	cytokine	Inhibited	-2.216	0.0702	CD44,KLF4,PIM1,RARA,REL,RSAD2
FLT3LG	cytokine	Inhibited	-2.203	0.00018	CD83,CD86,CEBPB,CXCL2,CXCR4,ID2,IL10,MCL1,SPI1
EBI3	cytokine	Inhibited	-2.2	0.0232	CD86,HLA-C,HLA-DQA1,IL10,PIM1
IL3	cytokine	Inhibited	-2.16	1.06e-15	AKR1A1,BNIP3L,CD48,CD83,CD86,CDKN1A,CREM,CXCL8,CXCR4,DDIT3,EEF1A1,EGR1,FOSL2,GADD45B,HSP90B1,IK,ITGAX,JUN,JUNB,MCL1,NARS1,NCF1,NRP1,OSM,PIM1,PSMA5,PSME1,RBM3,RPL10,RPL13,RPL3,RPL4,RPL7,RPS12,RPS14,RPS16,RPS19,RPS3,RPS6,SERPINB2,SPI1,ZFAND5
IFNG	cytokine	Inhibited	-2.079	8.35e-32	ADM,AHR,ATF3,ATF4,BCL2A1,BTG1,CASP4,CCL18,CCL20,CCL4,CCR1,CCRL2,CD36,CD44,CD83,CD86,CDKN1A,CEBPB,CIRBP,CLEC7A,CREM,CTSD,CTSK,CTSS,CTSZ,CXCL2,CXCL8,CXCR4,CYB5A,CYBA,DDIT3,DDX5,DECR1,DEFB1,DUSP4,DUSP5,EEF1A1,EGR1,ETS2,FBP1,FCGR3A/FCGR3B,FKBP5,FOSB,FPR2,GBP1,GCHFR,GLUL,HCAR3,HES1,HLA-C,HLA-DQA1,HLA-DRB5,HLA-E,HMGA1,HMGB1,HMOX1,HSP90AB1,ID2,IDO1,IER3,IFI27,IFI30,IFI6,IFNGR2,IL10,IL18,IL1R1,IL1RN,IL6R…
IFNA4	cytokine	Inhibited	-2	0.0546	CCRL2,CD86,HLA-E,RSAD2
IL37	cytokine	Activated	2	0.00418	CCL4,CXCL2,CXCL8,IL1RN

### Sheet: MonoMac_VAP_vs_NO-VAP_Late
Upstream Regulator	Molecule Type	Predicted Activation State	Activation z-score	p-value of overlap	Target Molecules in Dataset
IL1RN	cytokine	Inhibited	-3.425	4.29e-14	CCL2,CCL20,CD44,CTSS,CXCL1,CXCL3,CXCL8,GBP1,HLA-DQB1,ICAM1,IFI27,IFI6,IFIH1,IFIT3,IL10,IL1A,IL1B,IL23A,IL6,ISG20,LGALS9,MMP9,OAS1,OASL,PELI1,PMAIP1,PTGS2,S100A9,SLC15A3,SP100,SPP1,TCF7L2,TIMP1,TNF,VEGFA
IL37	cytokine	Inhibited	-3.185	4.58e-08	CCL4,CSF3,CXCL2,CXCL3,CXCL8,IL1A,IL1B,IL1RN,IL6,TIMP1,TNF
TNFSF15	cytokine	Activated	2.049	6.3e-05	BIRC3,CD83,CD86,CXCL2,CXCL8,IL6,LAMP1,MMP9,SPP1,TNF
CCL2	cytokine	Activated	2.105	2.01e-10	ABCA1,CCL2,CCL5,CD86,CFLAR,CXCL3,CXCL8,F3,FABP4,ICAM1,IL10,IL18,IL1A,IL1B,IL23A,IL6,INHBA,ITGA5,LAMP1,MMP9,PTGS2,SLC11A1,TIMP1,TNF,ZC3H12A
IFNL3	cytokine	Activated	2.236	0.00692	IFIH1,IL23A,ISG20,MMP9,TLR2,TNF
CXCL8	cytokine	Activated	2.294	2.33e-08	ANXA1,BAX,CD44,CD74,CFLAR,CXCL2,CXCL3,CXCL8,F3,ICAM1,IFRD1,IL1B,ITGA5,ITGAX,ITGB2,MMP9,NFKBIA,NR3C1,PTGS2,TNF,ZFP36
NAMPT	cytokine	Activated	2.333	7.89e-06	CCL20,CXCL1,CXCL2,CXCL8,FN1,IL6,JUN,MITF,MMP9,NAMPT,TFPI,TNF
IL3	cytokine	Activated	2.354	8.61e-33	ADA,AKR1A1,BIRC3,BNIP3L,BTG2,C1QA,CCL2,CCT5,CD14,CD48,CD63,CD83,CD86,CDKN1A,CITED2,CREM,CSF3,CTNNB1,CXCL8,DAD1,DDIT3,DOK2,ECH1,EEF1A1,EGR1,EIF3G,EMP3,FCGR2A,FOSL2,FUS,GADD45B,HBEGF,HK1,HK2,HSPA5,HUS1,ICAM1,IL1B,IL3RA,IL6,ITGAX,JUN,JUNB,LYN,MCL1,NACA,NCL,NRP1,OSM,PLA2G7,PPM1G,PSMB3,PSME1,RALA,RAN,RPL10,RPL11,RPL13,RPL3,RPL4,RPL5,RPL6,RPL7,RPS12,RPS14,RPS16,RPS19,RPS3,RPS4Y1,RPS6,RPS7,SERPINB2,SLAM…
IL4	cytokine	Activated	2.367	1.54e-50	ABCA1,ACOD1,ACP5,ACSL1,ADAM8,ADORA2A,ADRM1,ANXA1,ANXA2,ANXA4,APH1A,APOE,APRT,ATP5MK,BATF,BAX,BCL3,BCL6,BHLHE40,BIN1,BIRC2,BNIP3L,C15orf48,CAPG,CCL18,CCL2,CCL20,CCL3,CCL4,CCL5,CD14,CD274,CD276,CD36,CD44,CD55,CD74,CD83,CD86,CDKN1A,CFLAR,CHD4,CITED2,CKAP4,CRIP1,CSF3,CSF3R,CTSC,CTSK,CTSL,CXCL1,CXCL2,CXCL3,CXCL8,CYB5A,DCSTAMP,DDIT4,DDX46,EIF3G,EIF4A1,F3,FABP4,FCER1G,FCGR2A,FCGR3A/FCGR3B,FLNA,FLNB,FLT1…
CXCL10	cytokine	Activated	2.373	0.00213	CCL5,CD274,IL1A,IL1B,IL6,MMP9,TNF
CXCL2	cytokine	Activated	2.385	8.2e-08	CCL4,CCL5,CXCL2,CXCL3,ICAM1,IFRD1,IL1B,IL6,TNF
AIMP1	cytokine	Activated	2.401	1.44e-09	CCL2,CCL3,CCL4,CCL5,CXCL2,CXCL8,ICAM1,IL10,IL1B,TNF
IL26	cytokine	Activated	2.408	9.44e-08	CCL20,CXCL8,ICAM1,IL10,IL1B,IL6,TNF
EDN1	cytokine	Activated	2.42	7.01e-16	ANXA1,ANXA4,BCL2A1,CCL2,CST3,CTNNB1,CXCL8,EDN1,EGR1,EREG,EZR,FN1,FOSB,FOSL1,GRN,HBEGF,HSPA5,HSPA8,ICAM1,IL18,IL6,INHBA,ITGA5,JUN,JUNB,MAP2K1,MARCKSL1,MITF,MMP9,MYO9B,NPM1,OLR1,PLAU,PLAUR,PTGER4,PTGS2,RETN,RPSA,SERPINB2,SF3B2,SOCS3,SOD1,TGM2,THBS1,TIMP1,TPT1,VEGFA
CSF1	cytokine	Activated	2.467	3.31e-25	ACP5,APOE,BAX,CCL2,CCL3,CCL5,CD68,CD74,CD9,CDKN1A,CFP,CTNNB1,CTSD,CTSH,CTSK,CXCL2,CXCL3,DOK2,DUSP5,EGR1,ETS2,ETV3,FCER1G,FCGR2A,FCGR3A/FCGR3B,FN1,GDF15,GLS,GPI,GPNMB,HK2,HMGCS1,HSPA5,IL10,IL10RA,IL18,IL1A,IL1B,IL23A,IL6,IL6ST,ITGA5,ITGAX,JUN,JUNB,KLF2,LAMP1,LSS,MARCO,MMP9,MRC1,MSR1,NFKB2,PFKFB3,PKM,PLAU,SERPINB2,SLC7A5,SPP1,STAB1,THBS1,TLR2,TNF,TNFAIP3,TNFRSF1B,TPT1,VEGFA,XBP1
IFNL1	cytokine	Activated	2.542	3.56e-12	BST2,CD83,CXCL8,DDX60,DDX60L,GBP1,GBP5,HLA-C,IFI27,IFI6,IFIH1,IFIT2,IFIT3,IFITM1,IFITM2,IL10,IL6,ISG15,ISG20,OAS1,OASL,SLC15A3,SP100,TLR2,UBE2L6,ZC3HAV1
IL36B	cytokine	Activated	2.601	4.58e-08	CCL20,CD83,CD86,CXCL1,CXCL8,IL18,IL1B,IL23A,IL6,NFKBIZ,TNF
CXCL3	cytokine	Activated	2.607	5.14e-05	CCL4,CCL5,CXCL3,ICAM1,IL1B,IL6,TNF
IL36G	cytokine	Activated	2.76	1.38e-06	CCL20,CD83,CSF3,CXCL1,CXCL2,CXCL8,IL23A,IL6,MRC1,TNF
IL17F	cytokine	Activated	2.865	4.63e-06	CCL2,CCL20,CSF3,CXCL1,CXCL2,CXCL3,CXCL8,ICAM1,IL6,PTGS2,TNFRSF1B,TRAF3IP2
TNFSF13B	cytokine	Activated	2.89	7.8e-13	BAX,BCL2A1,BCL6,CCL2,CCL4,CD74,CD83,CD86,CTSS,CXCL8,DUSP5,HLA-DQA1,ICAM1,IL10,IL2RG,JUN,MCL1,MMP9,NAMPT,NFKB2,PLEK,PRDM1,RELB,SPP1
MIF	cytokine	Activated	2.955	1.16e-06	BAX,CCL2,CCL4,CD44,CXCL2,CXCL3,CXCL8,ICAM1,IL10,IL1B,IL1R1,IL23A,IL4R,IL6,IL6ST,IL7R,JUN,MAP1LC3B,MMP9,PTGS2,RETN,SQSTM1,TIMP1,TNF
TNFSF14	cytokine	Activated	2.959	3.61e-07	ADAM8,BIRC3,CCL20,CCL5,CD86,CXCL1,CXCL3,ICAM1,IL6,INHBA,MMP9,TNF
IFNA4	cytokine	Activated	3.028	7.52e-06	CCRL2,CD274,CD86,CLIC4,GBP2,GBP5,IFIH1,IFIT2,IL6,ISG15,OASL,PIK3AP1,STAT4
IL32	cytokine	Activated	3.035	5.14e-15	BAX,CASP1,CCL2,CCL3,CCL4,CD36,CTNNB1,CTSK,CXCL1,CXCL3,CXCL8,DCSTAMP,ICAM1,IL10,IL1A,IL1B,IL23A,IL6,ITGB2,MCL1,MMP9,PTGS2,THBD,TNF
CCL5	cytokine	Activated	3.038	5.34e-20	ALCAM,ATF4,CCL2,CCL3,CCL4,CCL5,CCRL2,CD44,CXCL2,CXCL3,CXCL8,CYP1B1,DUSP6,EMP1,HMGA1,IER2,IL1B,IL6,MMP9,NAMPT,NCOR2,OLR1,PLAUR,PNP,PPIF,SERPINB2,SGK1,SOD1,THBS1,TNF,TUBB4B,VASP,ZFP36
C5	cytokine	Activated	3.065	7.98e-19	BCL6,CCL2,CCL3,CCL4,CCL5,CD55,CD63,CD86,CSF3,CXCL1,CXCL2,CXCL3,CXCL8,EGR1,ERN1,F3,FCGR2A,FLT1,FN1,GDF15,HIVEP1,HSPA5,ICAM1,IL10,IL1A,IL1B,IL23A,IL6,ITGB2,MMP9,NFE2L2,NFKB1,NFKBIA,PLK3,PPP1R15A,TNF,TNFAIP2,TNFAIP3,VEGFA,ZFP36
IL17C	cytokine	Activated	3.112	2.07e-06	CCL20,CXCL8,IL1A,IL1B,IL23A,IL6,PI3,S100A8,S100A9,TNF
IL2	cytokine	Activated	3.134	9.02e-40	ABCA1,ADAM8,ANXA1,BAG1,BAX,BCL2A1,BCL6,BHLHE40,BIRC3,CAPG,CASP1,CASP4,CCL2,CCL3,CCL3L1,CCL4,CCL5,CD274,CD44,CD74,CD83,CD86,CD9,CDKN1A,CFLAR,CFP,CPD,CSF3,CSRNP1,CTSC,CTSL,CXCL3,CXCL8,CYP27A1,CYTH4,DUSP2,DUSP5,DUSP6,EDN1,EMP1,FCER1G,FCGR3A/FCGR3B,FOXO3,FPR2,GADD45B,GDF15,GRN,HBEGF,HCK,HCST,HK2,HLA-DPA1,HLA-DQA1,HLA-DQB1,HLA-DRB1,HLA-DRB5,HSPA1A/HSPA1B,HSPA5,ICAM1,IDO1,IER3,IFI6,IL10,IL10RA,IL18,IL1…
TNFSF12	cytokine	Activated	3.202	3.61e-07	ADAM8,ATP5PO,CCL2,CCL3,CCL5,CD68,CLEC4E,CXCL2,CXCL3,CXCL8,ICAM1,IL1B,IL1R2,IL6,MMP9,NFKB2,NFKBIA,PTX3,S100A8,S100A9,TIMP1,TNF
LTA	cytokine	Activated	3.293	0.000127	CCL20,CD274,CD44,IL10,IL1B,IL6,ITGA5,NFKB1,NFKB2,PTGS2,REL,RELB
IL22	cytokine	Activated	3.472	8.49e-10	BCL3,CCL20,CCL4,CCL5,CD274,CXCL1,CXCL2,CXCL3,CXCL8,FTH1,HBEGF,HMOX1,HSPA5,IL10,IL1A,IL1B,IL23A,IL6,MCL1,MMP9,PI3,PRDX5,PTGS2,RAB7A,S100A12,S100A8,S100A9,SOCS3,SOD2,TNF
CXCL12	cytokine	Activated	3.492	1.98e-12	ACP5,BAX,BCL3,CANX,CCL2,CCL5,CD14,CD36,CD44,CD82,CD9,CELF1,CTNNB1,CTSK,CXCL8,DAD1,EGR1,FLNA,FN1,ICAM1,IFI27,IL1A,IL1B,IL6,ITGAX,JMJD1C,JUN,JUNB,LCP2,MARCKS,MMP14,MMP9,NR4A1,PLAU,PTGS2,RHOC,SOCS3,THBS1,TIMP1,TNF,TNFRSF10D,TNFRSF1B
IL18	cytokine	Activated	3.518	5.31e-12	BCL6,BSG,CCL2,CCL20,CCL3,CCL4,CCL5,CCRL2,CD44,CD83,CD86,CFLAR,CXCL3,CXCL8,DDIT4,FCGR3A/FCGR3B,FOSL2,GADD45B,HLX,ICAM1,IDO1,IL10,IL18,IL1A,IL1B,IL6,JUN,LAMP1,MMP9,NFKBIZ,NKG7,PTGS2,SAMHD1,SERPINB1,SLC2A3,SLC3A2,SPP1,TIMP1,TNF,VEGFA
IL21	cytokine	Activated	3.566	2.54e-11	BATF,BCL6,BSG,CALHM6,CASP1,CCL20,CCL4,CCL5,CCRL2,CD86,CDKN1A,CXCL8,EGR1,FCER1G,GBP5,HCST,HLA-DRB5,HLX,ID2,IDO1,IFIT2,IFIT3,IL10,IL23A,IL6,IL7R,ISG15,MCL1,MMP9,OASL,PRDM1,SGK1,SOCS3,STAT4,TNF,TYROBP,XBP1
WNT3A	cytokine	Activated	3.581	2.21e-12	ACADVL,ARHGAP18,ATP5MC2,ATP5MC3,ATP5PO,CCL5,CD274,CD44,CD68,COX4I1,COX5A,CTNNB1,CXCL2,CXCL3,CYC1,DCUN1D3,DDIT4,EDN1,ENG,FABP4,FN1,GPNMB,IL10,IL1A,IL1B,IL6,IRS2,JUN,KLF4,MCL1,MITF,MMP14,NDUFA12,NDUFA4,NDUFB10,NDUFB2,NDUFS6,NDUFS8,PLD1,PRDM1,PTGS2,RFLNB,SDC4,SDHC,SDHD,SERPINB1,SLC7A11,SLPI,TCF7L2,THBS1,TNF,TXNIP,UQCR10,UQCR11,UQCRC1,VEGFA,XBP1
IL36A	cytokine	Activated	3.829	5.06e-10	CCL20,CSF3,CXCL1,CXCL2,CXCL3,CXCL8,IL1A,IL1B,IL23A,IL6,MMP9,NFKBIZ,S100A8,S100A9,TNF
IL5	cytokine	Activated	3.854	1.88e-28	ACAA2,ACP5,ANXA2,ATF4,BCL3,BCL6,BIRC2,BNIP3L,CASP4,CCL2,CCL3,CCRL2,CD55,CD63,CD9,CDKN1A,CITED2,CKAP4,CRIP1,CSF3R,CTSC,CXCL8,DUSP5,DUSP6,EGR1,EIF4EBP1,ELL2,FOSL2,GBP2,GK,GLIPR2,HBEGF,HCAR3,HLX,HSPA5,HSPA6,HSPH1,ICAM1,IER2,IER3,IFI30,IL10,IL1R2,IL2RG,IL3RA,IL4R,IL6R,KCNAB2,LCP2,LIMK2,MAPK6,MAT2A,METRNL,MMP9,MTDH,NABP1,NACA,NDRG1,PDE4B,PKM,PPIF,PRDM1,PRDX4,RAB21,RHOH,RIPOR2,S100A4,S100A6,SFPQ,SGK1,S…
IL6	cytokine	Activated	3.954	5.34e-24	ABCA1,ADM,ANXA1,APOE,BATF,BAX,BCL3,BCL6,BST2,BTG2,CASP1,CASP4,CCL2,CCL20,CCL3L1,CCL4,CCL5,CD14,CD274,CD36,CD44,CD48,CD68,CD74,CD82,CD83,CD86,CDKN1A,CFLAR,CFP,CLEC4E,COX4I1,CSF3R,CST3,CTNNB1,CTSC,CTSK,CXCL1,CXCL2,CXCL3,CXCL8,CYP1B1,DUSP16,DUSP6,EGR1,ERBIN,EREG,ERN1,ETS2,F3,FCGRT,FFAR2,FN1,FOSL1,FPR2,GADD45B,GBP2,GCH1,HLA-DMA,HLA-DQA1,HLA-DRB5,HMOX1,HPGD,HSPA5,ICAM1,ID2,IDO1,IFIT2,IL10,IL1B,IL1R1,I…
IL17A	cytokine	Activated	4.088	3.65e-18	B2M,BCL2A1,BCL3,C15orf48,CCL2,CCL20,CCL4,CCL5,CD14,CD274,CD68,CD83,CSF3,CTSK,CXCL1,CXCL2,CXCL3,CXCL8,ECHS1,EREG,FOSL1,GBP2,GUSB,HBEGF,HEXB,ICAM1,IL10,IL18,IL1A,IL1B,IL1RN,IL23A,IL6,ISG15,JUN,KLF2,KLF3,MAP2K3,MCL1,METRNL,MMP9,MRC1,NFKBIZ,NRP1,PI3,PLAU,PRDM1,PTGS2,S100A12,S100A8,S100A9,SGK1,SOCS3,SPP1,THBD,TIMP1,TLR2,TNF,TNFAIP3,TNFRSF1B,VEGFA,ZC3H12A
TNFSF11	cytokine	Activated	4.299	4.33e-29	ACOD1,ACP5,AQP9,BCL2A1,BSG,CCL2,CCL4,CCL5,CD14,CD44,CD83,CDKN1A,CLEC4E,CREBRF,CSF3,CTNNB1,CTSK,CXCL3,CXCL8,DAB2,DCSTAMP,DOK2,DUSP16,EHD1,F3,FGR,FOSL1,FPR1,GADD45B,GCH1,GRN,HCK,HMOX1,ICAM1,IER3,IFRD1,IL10,IL1A,IL1B,IL1RN,IL6,ITGA5,JUN,JUNB,MAP2K1,MARCKSL1,MMP9,NFKB1,NFKB2,NFKBIA,NFKBIZ,PA2G4,PAG1,PLAUR,PLD1,PRDM1,PTGER4,PTGS2,RALGDS,RELB,SDC4,SERPINB9,SLC11A2,SLC20A1,SOCS3,SOD2,SPP1,SRC,TLR2,TNF,T…
CSF2	cytokine	Activated	4.31	1.24e-48	ABCA1,ACP5,ADA,ADAM8,AKR1A1,ANXA1,BAX,BCL2A1,BCL3,BIRC3,BSG,CARD16,CASP1,CCL18,CCL2,CCL3,CCL4,CCRL2,CD14,CD276,CD63,CD74,CD83,CD86,CDKN1A,CLEC4E,CSF3,CTSC,CXCL1,CXCL2,CXCL3,CXCL8,DDIT3,DOK2,DUSP2,DUSP6,EDN1,EGR1,F3,FFAR2,FLT1,FOSL1,FPR2,GADD45GIP1,GCH1,GDF15,GK,GUSB,HBEGF,HCAR2,HCAR3,HK2,HLA-DQB1,HMGB1,HMOX1,HSPH1,ICAM1,ID2,IDO1,IER3,IFRD1,IL10,IL1A,IL1B,IL1R1,IL1RN,IL23A,IL3RA,IL6,INHBA,IRAK3,IT…
IFNG	cytokine	Activated	4.352	2.66e-69	ABCA1,ACOD1,ADM,ADORA2A,AHCY,ANGPTL4,AQP9,ARFGAP3,ATF4,B2M,BACH1,BAX,BCL2A1,BCL3,BIRC2,BIRC3,BST2,BTG1,C1QA,C1QB,C1QC,CALHM6,CASP1,CASP4,CCL18,CCL2,CCL20,CCL3,CCL4,CCL5,CCRL2,CD14,CD274,CD276,CD36,CD44,CD55,CD63,CD68,CD74,CD83,CD86,CDKN1A,CFLAR,CFP,CIRBP,CLEC4E,CLIC4,CREM,CSF3,CTNNB1,CTSB,CTSC,CTSD,CTSH,CTSK,CTSS,CTSZ,CXCL1,CXCL2,CXCL3,CXCL8,CYB5A,CYP27A1,DDIT3,DDX60,DDX60L,DUSP5,ECE1,EDN1,EEF1A1…
CD40LG	cytokine	Activated	4.551	1e-44	ALCAM,APRT,B2M,BATF,BAX,BCL2A1,BCL6,BIRC2,BIRC3,BTG1,CASP1,CAST,CCL18,CCL2,CCL20,CCL3,CCL4,CCL5,CD44,CD63,CD83,CD86,CDKN1A,CFLAR,CFP,CTSC,CXCL1,CXCL2,CXCL8,CYP1B1,DDX46,DUSP2,DUSP5,EGR1,F3,FLT1,FOSB,FOSL2,G0S2,GCH1,HK2,HLA-DQA1,HLA-DQB1,HSP90AA1,HSPA1A/HSPA1B,ICAM1,ID2,IDO1,IFI6,IFIT2,IFIT3,IFITM1,IL10,IL10RA,IL1A,IL1B,IL3RA,IL4R,IL6,IL7R,INHBA,ISG15,ITGB2,JUN,JUNB,JUND,KDM6B,MAP2K3,MARCKS,MARCKS…
OSM	cytokine	Activated	5.04	7.85e-31	ABCA1,ADH5,AMPD3,ANXA1,ANXA2,AQP9,ARL4A,ASAH1,ATP13A3,B2M,BCL3,BHLHE40,CASP4,CCL2,CCL20,CCL5,CDKN1A,CLPP,COX6B1,COX7B,CSF3,CTSH,CTSL,CXCL1,CXCL2,CXCL3,CXCL8,CYP1B1,DENND5A,DHRS3,DNAJC3,EGR1,EIF4EBP1,EMP3,ETFB,ETS2,F3,FN1,FOSB,FOSL1,GBP1,GBP2,GPNMB,HBEGF,HK2,HLA-C,HMOX1,HSPA5,ICAM1,ID2,IER3,IL10,IL18,IL1B,IL1R2,IL4R,IL6,IL6R,IL6ST,ISG20,JMJD1C,JUN,JUNB,KIF5B,KLF10,LITAF,LRRFIP1,LSM4,MARCKS,MGLL,MM…
IL33	cytokine	Activated	5.406	4.77e-37	ABCA1,APOE,ARFGAP3,BATF,BCL2A1,BCL3,BIRC3,CASP1,CCL18,CCL2,CCL3,CCL4,CCL5,CD36,CD82,CD83,CD86,CLEC4E,CREM,CSF3R,CXCL2,CXCL3,CXCL8,DUSP2,EHD1,FGR,FLT1,FOSL2,FPR1,FPR2,G0S2,GADD45B,GCHFR,HCAR2,HCK,HMOX1,ICAM1,ID2,IER3,IL10,IL10RA,IL1A,IL1B,IL1RN,IL2RG,IL4R,IL6,IL7R,IRAK3,ITGA5,ITGAX,JUNB,MCEMP1,MSR1,NABP1,NFKB1,NFKB2,NFKBIA,NFKBID,NFKBIZ,NLRP3,NR3C1,NR4A1,NRP1,PILRA,PLIN2,PRDM1,PTGER4,RASSF4,REL,RE…
IL1A	cytokine	Activated	5.503	3.44e-24	ADORA2A,BAX,BCL3,BIRC2,BIRC3,CCL2,CCL20,CCL3,CCL4,CCL5,CD274,CD44,CD83,CD86,CDKN1A,CSF3,CTSK,CXCL1,CXCL2,CXCL3,CXCL8,FOSB,FOSL1,FTH1,GBP1,GCH1,HMOX1,ICAM1,IER3,IL10,IL18,IL1A,IL1B,IL1R2,IL1RN,IL6,INHBA,ITGA5,JUN,JUNB,LGALS9,MMP14,MMP9,MT2A,NFKB1,NFKBIA,NFKBIZ,NR3C1,PI3,PLAU,PTGES,PTGS2,PTX3,S100A10,S100A12,S100A8,S100A9,SERPINA1,SOD2,SPP1,TIMP1,TLR2,TNF,TNFAIP3,ZC3H12A
IL1B	cytokine	Activated	7.543	8.69e-58	ACOD1,ADAM8,ADM,ADRB2,AMPD3,ANGPTL4,ANXA1,ANXA4,APOE,ATF4,B2M,BAX,BCL2A1,BCL3,BCL6,BIRC2,BIRC3,BTG2,CASP4,CCL2,CCL20,CCL3,CCL3L1,CCL4,CCL5,CCRL2,CD14,CD274,CD44,CD55,CD74,CD82,CD83,CD86,CDKN1A,CFLAR,CREM,CSF3,CSRNP1,CTNNB1,CTSB,CTSS,CTSZ,CXCL1,CXCL2,CXCL3,CXCL8,CYP1B1,DAB2,DBI,DDIT3,DDIT4,DUSP5,EDN1,EGR1,EIF4EBP1,ENG,ETS2,F3,FABP5,FLT1,FN1,FOSB,FOSL1,FOXP1,FPR2,G0S2,G6PD,GADD45B,GBP1,GBP2,GCH1,GC…
TNF	cytokine	Activated	8.998	2.23e-73	ABCA1,ACADVL,ACOD1,ACP5,ACSL1,ADAM8,ADM,ADORA2A,ADRB2,ALCAM,AMPD3,ANGPTL4,ANXA1,ANXA11,APOE,AQP9,ARHGAP18,ARID5B,ARRDC3,ATF4,ATP2B1,ATP5PF,B2M,B4GALT1,BAX,BCL2A1,BCL3,BCL6,BHLHE40,BIRC2,BIRC3,BST2,BTG1,BTG2,C15orf48,CARD16,CASP1,CASP4,CCL18,CCL2,CCL20,CCL3,CCL4,CCL5,CD14,CD274,CD36,CD44,CD55,CD74,CD82,CD83,CD86,CDKN1A,CFLAR,CITED2,CLEC4E,CLIC4,CREM,CSF3,CTNNB1,CTSB,CTSC,CTSK,CTSS,CTSZ,CXCL1,CXCL2…

### Sheet: MonoMac_VAP_Early_vs_Late
Upstream Regulator	Molecule Type	Predicted Activation State	Activation z-score	p-value of overlap	Target Molecules in Dataset
IL37	cytokine	Inhibited	-3.185	7.59e-08	CCL4,CSF3,CXCL2,CXCL3,CXCL8,IL1A,IL1B,IL1RN,IL6,TIMP1,TNF
IL1RN	cytokine	Inhibited	-3.16	5.96e-10	ATF3,CCL2,CCL20,CD44,CTSS,CXCL1,CXCL3,CXCL8,CYLD,ICAM1,IFI27,IFIT3,IL10,IL18BP,IL1A,IL1B,IL23A,IL6,ISG20,LGALS9,OAS1,OASL,PELI1,PMAIP1,PTGS2,S100A9,SPP1,TIMP1,TNF,VEGFA
CXCL2	cytokine	Activated	2.168	2.12e-06	CCL4,CXCL2,CXCL3,ICAM1,IFRD1,IL1B,IL6,TNF
CXCL10	cytokine	Activated	2.186	0.0441	CD274,IL1A,IL1B,IL6,TNF
TNFSF15	cytokine	Activated	2.209	0.0023	BIRC3,CD83,CXCL2,CXCL8,IL6,LAMP1,SPP1,TNF
AIMP1	cytokine	Activated	2.216	5.82e-08	CCL2,CCL3,CCL4,CXCL2,CXCL8,ICAM1,IL10,IL1B,TNF
CXCL1	cytokine	Activated	2.219	0.000559	ICAM1,IL1B,IL6,SOCS3,TNF
FLT3LG	cytokine	Activated	2.376	0.00182	CD83,CTNNB1,CXCL2,CXCL3,CYBB,FCGR1A,ICAM1,ID2,IL10,IL1B,MCL1,TNF
IL36B	cytokine	Activated	2.404	9e-06	CCL20,CD83,CXCL1,CXCL8,IL1B,IL23A,IL6,NFKBIZ,TNF
IL26	cytokine	Activated	2.408	1.33e-07	CCL20,CXCL8,ICAM1,IL10,IL1B,IL6,TNF
CXCL3	cytokine	Activated	2.415	0.000623	CCL4,CXCL3,ICAM1,IL1B,IL6,TNF
NAMPT	cytokine	Activated	2.568	0.02	CCL20,CXCL1,CXCL2,CXCL8,IL6,NAMPT,TNF
PF4	cytokine	Activated	2.654	1.01e-14	BIRC3,CCL18,CCL2,CCL3,CCL4,CD83,CDKN1A,CXCL3,CXCL8,EPSTI1,F3,GCH1,ICAM1,IL1A,IL1B,IL1RN,IL23A,IL6,INHBA,ISG15,NFKB2,NFKBIA,NFKBIZ,REL,SOD2,SPHK1,STAT1,TNF,TNFAIP3
CXCL8	cytokine	Activated	2.668	1.22e-06	BAX,CD44,CFLAR,CXCL2,CXCL3,CXCL8,F3,ICAM1,IFRD1,IL1B,ITGA5,ITGAX,LGALS3,NFKBIA,NR3C1,PTGS2,RAC1,TNF,ZFP36
IFNA4	cytokine	Activated	2.682	2.29e-06	CCRL2,CD274,CLIC4,GBP2,HLA-E,IFIT2,IL6,ISG15,MAP3K8,MITD1,OASL,PIK3AP1,PLAAT4,STAT4
IFNG	cytokine	Activated	2.747	2.5e-50	ABCA1,ACOD1,ACTB,ADM,ADORA2A,ALOX5AP,AQP9,AREG,ARFGAP3,ARL6IP5,ATF3,ATF4,B2M,BACH1,BAX,BCL2A1,BIRC3,BTG1,C1QA,C1QB,C1QC,CCL18,CCL2,CCL20,CCL3,CCL4,CCRL2,CD163,CD274,CD44,CD55,CD68,CD83,CDKN1A,CDKN2B,CFLAR,CFP,CLEC4E,CLIC4,CREM,CSF3,CTNNB1,CTSB,CTSC,CTSD,CTSH,CTSK,CTSS,CTSZ,CXCL1,CXCL16,CXCL2,CXCL3,CXCL8,CYB5A,CYBA,CYBB,CYLD,CYP27A1,DDIT3,DDX5,DDX60L,DECR1,DUSP1,DUSP4,DUSP5,ECE1,EDN1,EGR1,ETS2,F3,…
IL18	cytokine	Activated	2.757	1.81e-07	ATF3,CCL2,CCL20,CCL3,CCL4,CCRL2,CD44,CD83,CFLAR,CXCL16,CXCL3,CXCL8,DDIT4,FCGR3A/FCGR3B,FOSL2,GADD45B,GNA15,ICAM1,IL10,IL18BP,IL1A,IL1B,IL6,LAMP1,NFKBIZ,PTGS2,SAMHD1,SET,SLC2A3,SPP1,TIMP1,TNF,VEGFA
IL36G	cytokine	Activated	2.76	2.16e-06	CCL20,CD83,CSF3,CXCL1,CXCL2,CXCL8,IL23A,IL6,MRC1,TNF
TNFSF13B	cytokine	Activated	2.803	1.03e-06	BAX,BCL2A1,CCL2,CCL4,CD83,CTSS,CXCL8,DUSP5,HLA-DMB,ICAM1,IL10,MCL1,NAMPT,NFKB2,PLEK,PRDM1,SPP1
IL17F	cytokine	Activated	2.865	7.67e-06	CCL2,CCL20,CSF3,CXCL1,CXCL2,CXCL3,CXCL8,ICAM1,IL6,PTGS2,TNFRSF1B,TRAF3IP2
IL5	cytokine	Activated	2.947	4.36e-22	ACP5,ALDOA,AREG,ATF4,BNIP3L,CCL2,CCL3,CCRL2,CD55,CD9,CDKN1A,CRIP1,CSF3R,CTSC,CXCL8,DUSP5,EGR1,EIF4EBP1,ELL2,FAM162A,FOSL2,GBP2,GK,GLIPR2,HBEGF,HCAR3,HIF1A,HSP90B1,HSPA5,HSPA6,ICAM1,IER2,IER3,IL10,IL18BP,IL4R,IL6R,LCP2,MAPK6,MAT2A,METRNL,MTDH,NABP1,NACA,NDRG1,NDUFV3,P4HA1,PDCD2,PDIA6,PPIF,PRDM1,PRDX4,QSOX1,RAB21,RBM3,RHOH,S100A4,S100A6,SFPQ,SLC39A8,SLC7A5,SRI,SUPT6H,TNF,TNFSF8,TPI1,UPP1,XBP1,ZYX
IL17C	cytokine	Activated	2.949	2.71e-05	CCL20,CXCL8,IL1A,IL1B,IL23A,IL6,PI3,S100A9,TNF
MIF	cytokine	Activated	3.011	8.82e-05	BAX,CCL2,CCL4,CD44,CXCL16,CXCL2,CXCL3,CXCL8,DUSP1,HIF1A,ICAM1,IL10,IL1B,IL1R1,IL23A,IL4R,IL6,PTGS2,RPS27,TIMP1,TNF
IL32	cytokine	Activated	3.061	7.38e-09	BAX,CCL2,CCL3,CCL4,CTNNB1,CTSK,CXCL1,CXCL3,CXCL8,ICAM1,IL10,IL1A,IL1B,IL23A,IL6,MCL1,PTGS2,TNF
TNFSF14	cytokine	Activated	3.108	3.34e-05	ADAM8,BIRC3,CCL20,CXCL1,CXCL3,HIF1A,ICAM1,IL6,INHBA,TNF
IL7	cytokine	Activated	3.112	2.1e-06	BAX,CCL2,CCL3,CCL4,CD274,CDKN1A,CFLAR,CTSK,CXCL1,CXCL2,CXCL3,DUSP5,GSR,IL1R1,IL6,KLF2,LAMP1,MCL1,PMAIP1,PPP6C,SELPLG,SOCS3,TNF,TNFSF8,UPP1,XBP1
LTA	cytokine	Activated	3.138	0.000807	CCL20,CD274,CD44,IL10,IL1B,IL6,ITGA5,NFKB1,NFKB2,PTGS2,REL
CCL5	cytokine	Activated	3.155	2.45e-16	ATF4,CCL2,CCL3,CCL4,CCRL2,CD163,CD44,CDC37,CXCL2,CXCL3,CXCL8,DUSP1,IER2,IL1B,IL6,NAMPT,NCOR2,OLR1,PLAUR,PNP,PPIF,SERPINB2,SOD1,STAT1,STAT3,THBS1,TNF,TUBB4B,VASP,ZFP36
EDN1	cytokine	Activated	3.204	1.42e-09	ACTB,ANXA4,AREG,BCL2A1,CCL2,CST3,CTNNB1,CXCL8,CYBB,EDN1,EGR1,EREG,FOSB,FOSL1,HBEGF,HIF1A,HSPA5,ICAM1,IL6,INHBA,ITGA5,JUNB,MSN,MYL6,MYO9B,NCF1,OLR1,PDIA6,PLAUR,PTGS2,SERPINB2,SOCS3,SOD1,THBS1,TIMP1,TPT1,VCAN,VEGFA
IL22	cytokine	Activated	3.279	6.07e-07	CCL20,CCL4,CD274,CXCL1,CXCL2,CXCL3,CXCL8,CYBA,HBEGF,HSP90AB1,HSPA5,HSPB1,IL10,IL1A,IL1B,IL23A,IL6,MCL1,PI3,PRDX5,PTGS2,S100A12,S100A9,SOCS3,SOD2,TNF
C5	cytokine	Activated	3.328	5.11e-14	ATF3,CCL2,CCL3,CCL4,CD46,CD55,CSF3,CXCL1,CXCL2,CXCL3,CXCL8,CYBB,EGR1,ERN1,F3,FCGR1A,FCGR2A,FLT1,HSPA5,ICAM1,IFNGR2,IL10,IL1A,IL1B,IL23A,IL6,NFKB1,NFKBIA,PLK3,PPP1R15A,TNF,TNFAIP2,TNFAIP3,VEGFA,ZFP36
TNFSF12	cytokine	Activated	3.354	1.18e-05	ADAM8,ATP5PO,CCL2,CCL3,CD68,CLEC4E,CSF2RA,CXCL2,CXCL3,CXCL8,ICAM1,IL1B,IL6,NDUFB5,NFKB2,NFKBIA,PTX3,S100A9,TIMP1,TNF
IL21	cytokine	Activated	3.391	7.15e-06	BATF,CCL20,CCL4,CCRL2,CDKN1A,CXCL8,EGR1,HIF1A,ID2,IFI16,IFIT2,IFIT3,IL10,IL23A,IL6,ISG15,MCL1,OASL,PRDM1,PSMB9,RUNX1,SOCS3,STAT3,STAT4,TAP1,TNF,TYROBP,XBP1
IL3	cytokine	Activated	3.43	1.92e-18	ADA,AKR1A1,ALOX5AP,AREG,BIRC3,BNIP3L,BTG2,C1QA,CCL2,CD48,CD83,CDKN1A,CEBPZ,CREM,CSF3,CTNNB1,CXCL8,DAD1,DDIT3,ECH1,EGR1,FCGR2A,FOSL2,FUS,GADD45B,HBEGF,HK2,HNRNPA2B1,HSP90B1,HSPA5,ICAM1,IK,IL1B,IL6,ITGAX,JUNB,MCL1,NACA,NARS1,NCF1,OSM,PLA2G7,PPM1G,PSMA5,PSMB3,PSME1,RAN,RBM3,RPL11,RPL5,RPL6,RPS16,RPS20,RPS7,SERPINB2,SLAMF7,SLC2A3,SNRPD2,SOCS3,SOD1,SSBP1,STAT4,TLR2,TNF,TNFSF8,UCP2,VASP,VEGFA,XBP1,YBX1
IL2	cytokine	Activated	3.491	4.66e-24	ABCA1,ADAM8,ARAP1,AREG,ARHGDIA,ARHGEF2,BAG1,BATF,BAX,BCL2A1,BHLHE40,BIRC3,CAPG,CCL2,CCL3,CCL3L1,CCL4,CD274,CD44,CD46,CD47,CD83,CD9,CDKN1A,CFLAR,CFP,CSF2RA,CSF3,CSRNP1,CTSC,CTSL,CXCL3,CXCL8,CYP27A1,DUSP2,DUSP4,DUSP5,EDN1,FCGR3A/FCGR3B,FOXO3,GADD45B,GAPDH,HBEGF,HCK,HK2,HLA-DPA1,HLA-DRB1,HSP90B1,HSPA1A/HSPA1B,HSPA5,HSPD1,ICAM1,IER3,IFNGR2,IL10,IL10RA,IL18BP,IL1A,IL1B,IL1R1,IL1RN,IL4R,IL6,ISG15,ISG20…
IL36A	cytokine	Activated	3.576	1.03e-07	CCL20,CSF3,CXCL1,CXCL2,CXCL3,CXCL8,IL1A,IL1B,IL23A,IL6,NFKBIZ,S100A9,TNF
IL4	cytokine	Activated	3.653	2.68e-34	ABCA1,ACOD1,ACP5,ACSL1,ACSL4,ACTB,ADAM8,ADORA2A,AKAP13,ALOX5AP,ANXA4,APRT,AREG,ARID5A,ATP5MK,BANF1,BATF,BAX,BHLHE40,BNIP3L,C15orf48,CAPG,CARD16,CBX3,CCL18,CCL2,CCL20,CCL3,CCL4,CCRL2,CD163,CD274,CD44,CD55,CD83,CDKN1A,CFLAR,CHD4,CRADD,CRIP1,CSF3,CSF3R,CSTB,CTSC,CTSK,CTSL,CXCL1,CXCL16,CXCL2,CXCL3,CXCL8,CYB5A,CYBB,CYRIA,DDIT4,DECR1,EIF4A1,F3,FAM162A,FCAR,FCGR1A,FCGR2A,FCGR3A/FCGR3B,FKBP5,FLNA,FLT1,FN…
CD40LG	cytokine	Activated	3.8	3.14e-37	AKAP13,APRT,ATF3,B2M,BATF,BAX,BCL2A1,BIRC3,BTG1,CAST,CBX3,CCL18,CCL2,CCL20,CCL3,CCL4,CD44,CD83,CDKN1A,CFLAR,CFP,CSF2RA,CTSC,CXCL1,CXCL2,CXCL8,DECR1,DUSP1,DUSP2,DUSP4,DUSP5,EGR1,F3,FLT1,FOSB,FOSL2,G0S2,GCH1,HDDC2,HIF1A,HK2,HSPA1A/HSPA1B,ICAM1,ID2,IFIT2,IFIT3,IL10,IL10RA,IL1A,IL1B,IL4R,IL6,INHBA,ISG15,JUNB,KDM6B,MAP2K3,MARCKS,MCL1,MIF,NAMPT,NFKB1,NFKB2,NFKBIA,NFKBIB,NINJ1,NR4A3,PLAUR,PLEK,PMAIP1,PR…
TNFSF11	cytokine	Activated	4.02	9.39e-18	ACOD1,ACP5,AKAP13,AQP9,BCL2A1,CCL2,CCL4,CD44,CD83,CDKN1A,CLEC4E,CREBRF,CSF3,CTNNB1,CTSK,CXCL3,CXCL8,DAB2,DUSP1,DUSP16,EHD1,F3,FOSL1,GADD45B,GCH1,GLRX,HCK,ICAM1,IER3,IFRD1,IL10,IL1A,IL1B,IL1RN,IL6,ITGA5,JUNB,NFKB1,NFKB2,NFKBIA,NFKBIB,NFKBIZ,PA2G4,PLAUR,PRDM1,PTGS2,RGL1,SDC4,SERPINB9,SOCS3,SOD2,SPP1,SRC,STAT1,STMN1,TLR2,TNF,TNFRSF1B,TNIP1,TRAF1
IL6	cytokine	Activated	4.11	1.07e-14	ABCA1,ADM,ANPEP,AREG,ATF3,BATF,BAX,BTG2,CCL2,CCL20,CCL3L1,CCL4,CD163,CD274,CD44,CD46,CD48,CD68,CD82,CD83,CDKN1A,CDKN2B,CFLAR,CFP,CLEC4E,COX4I1,CSF3R,CST3,CTNNB1,CTSC,CTSK,CXCL1,CXCL2,CXCL3,CXCL8,CYBB,DUSP1,DUSP16,EGR1,ERBIN,EREG,ERN1,ETS2,F3,FCGR1A,FCGRT,FOSL1,GADD45B,GBP2,GCH1,GLRX,HIF1A,HLA-DMA,HSPA5,ICAM1,ID2,IFI16,IFIT2,IK,IL10,IL1B,IL1R1,IL1RN,IL23A,IL4R,IL6,IL6R,JUNB,LDLR,LY96,MCL1,MSR1,NAM…
OSM	cytokine	Activated	4.24	5.87e-19	ABCA1,ADH5,AMPD3,AQP9,ARHGEF2,ASAH1,ATF3,ATP13A3,B2M,BHLHE40,CBX3,CCL2,CCL20,CDKN1A,CLPP,COX6B1,COX7B,CSF3,CTSH,CTSL,CXCL1,CXCL2,CXCL3,CXCL8,DENND5A,DHRS7,EGR1,EIF4EBP1,ETFB,ETS2,F3,FOSB,FOSL1,GBP2,GPNMB,HBEGF,HIF1A,HK2,HSPA5,ICAM1,ID2,IER3,IL10,IL1B,IL4R,IL6,IL6R,IRAK1,ISG20,JMJD1C,JUNB,KLF10,LDLR,LDLRAD4,LSM4,MARCKS,MRC1,MSC,MT1X,NAMPT,OAS1,OSM,PAK2,PEPD,PFKFB3,PI3,PPARG,PRDM1,PRDX2,PSMB8,PSMB9…
CSF2	cytokine	Activated	4.36	5.51e-33	ABCA1,ACP5,ADA,ADAM8,AKR1A1,ALOX5AP,BAX,BCL2A1,BIRC3,CARD16,CCL18,CCL2,CCL3,CCL4,CCRL2,CD163,CD83,CDKN1A,CDKN2B,CLCF1,CLEC4E,CSF2RA,CSF3,CTSC,CXCL1,CXCL2,CXCL3,CXCL8,CYBB,DDIT3,DUSP2,EDN1,EGR1,F3,FCGR1A,FLT1,FOSL1,GADD45GIP1,GCH1,GK,HBEGF,HCAR2,HCAR3,HIF1A,HK2,HMGB1,HSPD1,ICAM1,ID2,IER3,IFRD1,IK,IL10,IL1A,IL1B,IL1R1,IL1RN,IL23A,IL6,INHBA,IRAK1,ITGAX,JUNB,LY96,MAP3K20,MAT2A,MCL1,MFSD2A,MPP1,MRC1,N…
IL33	cytokine	Activated	4.803	2.96e-25	ABCA1,ACTB,ALDOA,AREG,ARFGAP3,BATF,BCL2A1,BIRC3,CCL18,CCL2,CCL3,CCL4,CD82,CD83,CLEC4E,CREM,CSF3R,CXCL16,CXCL2,CXCL3,CXCL8,DUSP2,EHD1,FLT1,FOSL2,G0S2,GADD45B,GCHFR,HCAR2,HCK,HIF1A,ICAM1,ID2,IER3,IL10,IL10RA,IL1A,IL1B,IL1RN,IL4R,IL6,ITGA5,ITGAX,JUNB,MSR1,NABP1,NFKB1,NFKB2,NFKBIA,NFKBIB,NFKBID,NFKBIZ,NLRP3,NR3C1,NR4A1,PIK3R5,PPARG,PRDM1,REL,RPS6KA3,S100A9,SDC4,SELPLG,SERPINB2,SERPINB9,SKIL,SLC7A11,S…
IL17A	cytokine	Activated	4.906	9.46e-15	ACTB,AREG,B2M,BCL2A1,C15orf48,CCL2,CCL20,CCL4,CD163,CD274,CD68,CD83,COTL1,CSF3,CTSK,CXCL1,CXCL2,CXCL3,CXCL8,ECHS1,EREG,FOSL1,GBP2,HBEGF,HEXB,ICAM1,IL10,IL1A,IL1B,IL1RN,IL23A,IL6,ISG15,KLF2,MAP2K3,MCL1,METRNL,MRC1,NFKBIZ,NR4A2,PI3,PPARG,PRDM1,PTGS2,S100A12,S100A9,SOCS3,SPP1,STAT1,STAT3,TIMP1,TIMP2,TLR2,TNF,TNFAIP3,TNFRSF1B,VEGFA,ZC3H12A
IL1A	cytokine	Activated	5.029	8.11e-17	ADORA2A,ATF3,BAX,BIRC3,CCL2,CCL20,CCL3,CCL4,CD274,CD44,CD83,CDKN1A,CSF3,CTSK,CXCL1,CXCL2,CXCL3,CXCL8,FOSB,FOSL1,GCH1,GNB4,ICAM1,IER3,IFNGR2,IK,IL10,IL1A,IL1B,IL1RN,IL6,INHBA,IRAK1,ITGA5,JUNB,LGALS9,NFKB1,NFKBIA,NFKBIZ,NR3C1,PI3,PPARG,PTGS2,PTX3,S100A10,S100A12,S100A9,SOD2,SPP1,STAT3,TICAM1,TIMP1,TLR2,TNF,TNFAIP3,ZC3H12A
WNT3A	cytokine	Activated	5.443	3.45e-09	ARHGAP18,ATP5MC2,ATP5MC3,ATP5PO,CD274,CD44,CD68,COX4I1,COX5A,CTNNB1,CXCL2,CXCL3,CYC1,DCUN1D3,DDIT4,EDN1,GPNMB,IL10,IL1A,IL1B,IL6,IRS2,MCL1,MT1X,NDUFA10,NDUFA11,NDUFA12,NDUFA4,NDUFB10,NDUFB2,NDUFB6,NDUFB8,NDUFC2,NDUFS6,NDUFS8,NUMB,PPARG,PRDM1,PTGS2,RUNX1,SDC4,SDHC,SDHD,SLC7A11,THBS1,TNF,TXNIP,UQCR10,UQCR11,UQCRC1,VEGFA,XBP1
IL1B	cytokine	Activated	7.498	4.72e-41	ACOD1,ADAM8,ADM,ADRB2,AKR1B1,AMPD3,ANXA4,ARL6IP5,ATF3,ATF4,B2M,BAX,BCL2A1,BIRC3,BTG2,CCL2,CCL20,CCL3,CCL3L1,CCL4,CCRL2,CD274,CD44,CD55,CD82,CD83,CDKN1A,CFLAR,CREM,CSF3,CSRNP1,CTNNB1,CTSB,CTSS,CTSZ,CXCL1,CXCL16,CXCL2,CXCL3,CXCL8,CYBA,CYBB,DAB2,DBI,DDIT3,DDIT4,DDX5,DUSP1,DUSP5,EDN1,EGR1,EIF4E,EIF4EBP1,EPSTI1,ETS2,F3,FABP5,FKBP5,FLT1,FOSB,FOSL1,FOXP1,G0S2,GADD45B,GBP2,GCH1,GCHFR,GM2A,GNA15,HBEGF,HES…
TNF	cytokine	Activated	7.798	5.5e-47	ABCA1,ACOD1,ACP5,ACSL1,ACTB,ADAM8,ADM,ADORA2A,ADRB2,AIMP1,AKR1B1,ALOX5AP,AMPD3,ANPEP,ANXA11,AQP9,ARHGAP18,ARL6IP5,ATF3,ATF4,ATP2B1,ATP5PF,B2M,B4GALT1,BAX,BCL2A1,BHLHE40,BHLHE41,BIRC3,BTG1,BTG2,C15orf48,CARD16,CCL18,CCL2,CCL20,CCL3,CCL4,CD163,CD274,CD44,CD47,CD55,CD82,CD83,CDKN1A,CFLAR,CLCF1,CLEC4E,CLIC4,COTL1,CRADD,CREM,CSF3,CTNNB1,CTSB,CTSC,CTSK,CTSS,CTSZ,CXCL1,CXCL16,CXCL2,CXCL3,CXCL8,CYBA,CYBB…
