## Supplementary material for "Impaired immune signaling and changes in the lung microbiome precede secondary bacterial pneumonia in COVID-19": Data File S7: Abundance of top respiratory microbes detected in each patient at the early and late timepoints.

### Sheet: early time-point
COMETID	VAP_category	genus	percent
1001	No_VAP	Chryseobacterium	0.0155388
1001	No_VAP	Mycoplasma	0.0898054
1001	No_VAP	Corynebacterium	0.0950612
1001	No_VAP	Lactobacillus	0.170013
1001	No_VAP	Porphyromonas	0.638464
1001	No_VAP	Pseudomonas	0.772829
1001	No_VAP	Bifidobacterium	1.39575
1001	No_VAP	Veillonella	3.73778
1001	No_VAP	Streptococcus	7.8654
1001	No_VAP	Prevotella	10.3587
1002	No_VAP	Enterococcus	0.00319917
1002	No_VAP	Bacillus	0.0036562
1002	No_VAP	Chryseobacterium	0.0155388
1002	No_VAP	Mycoplasma	0.0898054
1002	No_VAP	Corynebacterium	0.0950612
1002	No_VAP	Staphylococcus	0.158816
1002	No_VAP	Lactobacillus	0.170013
1002	No_VAP	Alloprevotella	0.294095
1002	No_VAP	Porphyromonas	0.638464
1002	No_VAP	Bifidobacterium	1.39575
1002	No_VAP	Haemophilus	2.06187
1002	No_VAP	Fusobacterium	2.80088
1002	No_VAP	Veillonella	3.73778
1002	No_VAP	Streptococcus	7.8654
1002	No_VAP	Prevotella	10.3587
1002	No_VAP	Neisseria	33.8443
1059	VAP	Alloprevotella	0.000728926
1059	VAP	Neisseria	0.00174942
1059	VAP	Enterococcus	0.0039362
1059	VAP	Porphyromonas	0.00466512
1059	VAP	Mycoplasma	0.0058314
1059	VAP	Bacillus	0.00860132
1059	VAP	Corynebacterium	0.0112255
1059	VAP	Lactobacillus	0.0148701
1059	VAP	Pseudomonas	0.0526284
1059	VAP	Chryseobacterium	0.0545236
1059	VAP	Bifidobacterium	0.064437
1059	VAP	Haemophilus	0.111526
1059	VAP	Staphylococcus	0.1522
1059	VAP	Prevotella	1.10768
1059	VAP	Klebsiella	2.20748
1059	VAP	Veillonella	18.5805
1059	VAP	Streptococcus	28.522
1072	No_VAP	Corynebacterium	0.0950612
1072	No_VAP	Pseudomonas	0.772829
1115	No_VAP	Mycoplasma	0.0898054
1115	No_VAP	Staphylococcus	0.158816
1115	No_VAP	Pseudomonas	0.772829
1115	No_VAP	Streptococcus	7.8654
1115	No_VAP	Neisseria	33.8443
1185	No_VAP	Klebsiella	0.0018281
1185	No_VAP	Moraxella	0.00228512
1185	No_VAP	Cutibacterium	0.00685537
1185	No_VAP	Chryseobacterium	0.0155388
1185	No_VAP	Corynebacterium	0.0950612
1185	No_VAP	Staphylococcus	0.158816
1185	No_VAP	Lactobacillus	0.170013
1185	No_VAP	Pseudomonas	0.772829
1196	VAP	Enterococcus	0.0039362
1196	VAP	Fusobacterium	0.00466512
1196	VAP	Bacillus	0.00860132
1196	VAP	Corynebacterium	0.0112255
1196	VAP	Pseudomonas	0.0526284
1196	VAP	Chryseobacterium	0.0545236
1196	VAP	Bifidobacterium	0.064437
1196	VAP	Staphylococcus	0.1522
1196	VAP	Klebsiella	2.20748
1223	No_VAP	Citrobacter	0.000228512
1223	No_VAP	Klebsiella	0.0018281
1223	No_VAP	Moraxella	0.00228512
1223	No_VAP	Enterococcus	0.00319917
1223	No_VAP	Bacillus	0.0036562
1223	No_VAP	Chryseobacterium	0.0155388
1223	No_VAP	Mycoplasma	0.0898054
1223	No_VAP	Corynebacterium	0.0950612
1223	No_VAP	Staphylococcus	0.158816
1223	No_VAP	Lactobacillus	0.170013
1223	No_VAP	Alloprevotella	0.294095
1223	No_VAP	Pseudomonas	0.772829
1223	No_VAP	Bifidobacterium	1.39575
1223	No_VAP	Haemophilus	2.06187
1223	No_VAP	Fusobacterium	2.80088
1223	No_VAP	Veillonella	3.73778
1223	No_VAP	Streptococcus	7.8654
1223	No_VAP	Prevotella	10.3587
1254	VAP	Corynebacterium	0.0112255
1254	VAP	Lactobacillus	0.0148701
1254	VAP	Moraxella	0.0381957
1254	VAP	Pseudomonas	0.0526284
1254	VAP	Chryseobacterium	0.0545236
1254	VAP	Bifidobacterium	0.064437
1254	VAP	Staphylococcus	0.1522
1254	VAP	Klebsiella	2.20748
1254	VAP	Escherichia	36.5287
MBAL227	Control	Chryseobacterium	0.00404038
MBAL227	Control	Klebsiella	0.00497278
MBAL227	Control	Staphylococcus	0.0993779
MBAL227	Control	Corynebacterium	0.14965
MBAL227	Control	Bacillus	0.177466
MBAL227	Control	Lactobacillus	0.354311
MBAL227	Control	Pseudomonas	0.364101
MBAL227	Control	Moraxella	0.365733
MBAL227	Control	Cutibacterium	0.493471
MBAL227	Control	Enterococcus	1.17187
MBAL227	Control	Porphyromonas	1.85291
MBAL227	Control	Fusobacterium	2.278
MBAL227	Control	Streptococcus	5.6424
MBAL227	Control	Haemophilus	6.02453
MBAL227	Control	Prevotella	8.37121
MBAL413	Control	Bifidobacterium	0.00209789
MBAL413	Control	Klebsiella	0.00497278
MBAL413	Control	Mycoplasma	0.00598288
MBAL413	Control	Staphylococcus	0.0993779
MBAL413	Control	Corynebacterium	0.14965
MBAL413	Control	Bacillus	0.177466
MBAL413	Control	Lactobacillus	0.354311
MBAL413	Control	Pseudomonas	0.364101
MBAL413	Control	Enterococcus	1.17187
MBAL413	Control	Porphyromonas	1.85291
MBAL413	Control	Streptococcus	5.6424
MBAL413	Control	Prevotella	8.37121
MBAL414	Control	Citrobacter	0.000155399
MBAL414	Control	Bifidobacterium	0.00209789
MBAL414	Control	Chryseobacterium	0.00404038
MBAL414	Control	Mycoplasma	0.00598288
MBAL414	Control	Staphylococcus	0.0993779
MBAL414	Control	Corynebacterium	0.14965
MBAL414	Control	Bacillus	0.177466
MBAL414	Control	Lactobacillus	0.354311
MBAL414	Control	Pseudomonas	0.364101
MBAL414	Control	Enterococcus	1.17187
MBAL414	Control	Porphyromonas	1.85291
MBAL414	Control	Fusobacterium	2.278
MBAL414	Control	Alloprevotella	5.60697
MBAL414	Control	Streptococcus	5.6424
MBAL414	Control	Haemophilus	6.02453
MBAL414	Control	Prevotella	8.37121
MBAL414	Control	Neisseria	10.0623
MBAL414	Control	Veillonella	32.3622
MBAL462	Control	Mycoplasma	0.00598288
MBAL462	Control	Staphylococcus	0.0993779
MBAL462	Control	Streptococcus	5.6424
MBAL462	Control	Prevotella	8.37121
MBAL462	Control	Neisseria	10.0623
MBAL473	Control	Corynebacterium	0.14965
MBAL473	Control	Bacillus	0.177466
MBAL473	Control	Lactobacillus	0.354311
MBAL473	Control	Pseudomonas	0.364101
MBAL473	Control	Streptococcus	5.6424
MBAL477	Control	Bifidobacterium	0.00209789
MBAL477	Control	Chryseobacterium	0.00404038
MBAL477	Control	Staphylococcus	0.0993779
MBAL477	Control	Bacillus	0.177466
MBAL477	Control	Lactobacillus	0.354311
MBAL477	Control	Enterococcus	1.17187
MBAL477	Control	Streptococcus	5.6424
MBAL477	Control	Prevotella	8.37121
MBAL477	Control	Neisseria	10.0623
MBAL477	Control	Veillonella	32.3622
MBAL555	Control	Corynebacterium	0.14965
MBAL555	Control	Streptococcus	5.6424
MBAL563	Control	Bacillus	0.177466
MBAL563	Control	Haemophilus	6.02453

### Sheet: late time-point
COMETID	VAP_category	genus	percent
1001	No_VAP	Bacillus	0.144357
1001	No_VAP	Bifidobacterium	1.9794
1001	No_VAP	Corynebacterium	23.3053
1001	No_VAP	Lactobacillus	5.5826
1001	No_VAP	Mycoplasma	4.95861
1001	No_VAP	Porphyromonas	0.349873
1001	No_VAP	Prevotella	15.3385
1001	No_VAP	Pseudomonas	0.015075
1001	No_VAP	Streptococcus	1.75728
1002	No_VAP	Bacillus	0.144357
1002	No_VAP	Bifidobacterium	1.9794
1002	No_VAP	Chryseobacterium	6.83134
1002	No_VAP	Corynebacterium	23.3053
1002	No_VAP	Klebsiella	0.320009
1002	No_VAP	Mycoplasma	4.95861
1002	No_VAP	Neisseria	0.00200363
1002	No_VAP	Prevotella	15.3385
1002	No_VAP	Pseudomonas	0.015075
1002	No_VAP	Staphylococcus	8.59063
1002	No_VAP	Streptococcus	1.75728
1038	No_VAP	Corynebacterium	23.3053
1038	No_VAP	Prevotella	15.3385
1038	No_VAP	Streptococcus	1.75728
1047	VAP	Alloprevotella	0.00414116
1047	VAP	Bifidobacterium	0.000245039
1047	VAP	Corynebacterium	0.169861
1047	VAP	Enterococcus	0.00953203
1047	VAP	Mycoplasma	0.885082
1047	VAP	Porphyromonas	1.18883
1047	VAP	Prevotella	8.48591
1047	VAP	Pseudomonas	0.00703263
1047	VAP	Staphylococcus	0.800813
1047	VAP	Streptococcus	6.53843
1072	No_VAP	Bacillus	0.144357
1072	No_VAP	Bifidobacterium	1.9794
1072	No_VAP	Citrobacter	0.00553384
1072	No_VAP	Corynebacterium	23.3053
1072	No_VAP	Enterococcus	2.58927
1072	No_VAP	Mycoplasma	4.95861
1072	No_VAP	Neisseria	0.00200363
1072	No_VAP	Pseudomonas	0.015075
1072	No_VAP	Staphylococcus	8.59063
1115	No_VAP	Alloprevotella	5.60588
1115	No_VAP	Bacillus	0.144357
1115	No_VAP	Chryseobacterium	6.83134
1115	No_VAP	Citrobacter	0.00553384
1115	No_VAP	Enterococcus	2.58927
1115	No_VAP	Lactobacillus	5.5826
1115	No_VAP	Mycoplasma	4.95861
1115	No_VAP	Porphyromonas	0.349873
1115	No_VAP	Prevotella	15.3385
1115	No_VAP	Pseudomonas	0.015075
1115	No_VAP	Staphylococcus	8.59063
1115	No_VAP	Streptococcus	1.75728
1154	VAP	Citrobacter	39.9298
1154	VAP	Cutibacterium	0.0087234
1154	VAP	Enterococcus	0.00953203
1154	VAP	Klebsiella	5.53571
1154	VAP	Prevotella	8.48591
1154	VAP	Pseudomonas	0.00703263
1154	VAP	Staphylococcus	0.800813
1158	No_VAP	Alloprevotella	5.60588
1158	No_VAP	Bacillus	0.144357
1158	No_VAP	Bifidobacterium	1.9794
1158	No_VAP	Chryseobacterium	6.83134
1158	No_VAP	Corynebacterium	23.3053
1158	No_VAP	Enterococcus	2.58927
1158	No_VAP	Fusobacterium	2.64184
1158	No_VAP	Lactobacillus	5.5826
1158	No_VAP	Mycoplasma	4.95861
1158	No_VAP	Porphyromonas	0.349873
1158	No_VAP	Prevotella	15.3385
1158	No_VAP	Staphylococcus	8.59063
1158	No_VAP	Streptococcus	1.75728
1158	No_VAP	Veillonella	0.60338
1172	VAP	Alloprevotella	0.00414116
1172	VAP	Bacillus	0.000661606
1172	VAP	Bifidobacterium	0.000245039
1172	VAP	Citrobacter	39.9298
1172	VAP	Corynebacterium	0.169861
1172	VAP	Enterococcus	0.00953203
1172	VAP	Escherichia	17.3747
1172	VAP	Fusobacterium	0.338791
1172	VAP	Haemophilus	6.92094
1172	VAP	Klebsiella	5.53571
1172	VAP	Lactobacillus	0.000416567
1172	VAP	Moraxella	0.0693216
1172	VAP	Mycoplasma	0.885082
1172	VAP	Porphyromonas	1.18883
1172	VAP	Prevotella	8.48591
1172	VAP	Staphylococcus	0.800813
1172	VAP	Streptococcus	6.53843
1172	VAP	Veillonella	1.33532
1185	No_VAP	Chryseobacterium	6.83134
1185	No_VAP	Corynebacterium	23.3053
1185	No_VAP	Klebsiella	0.320009
1185	No_VAP	Pseudomonas	0.015075
1185	No_VAP	Staphylococcus	8.59063
1185	No_VAP	Streptococcus	1.75728
1196	VAP	Bacillus	0.000661606
1196	VAP	Chryseobacterium	1.90726
1196	VAP	Enterococcus	0.00953203
1196	VAP	Staphylococcus	0.800813
1233	VAP	Bifidobacterium	0.000245039
1233	VAP	Chryseobacterium	1.90726
1233	VAP	Escherichia	17.3747
1233	VAP	Fusobacterium	0.338791
1233	VAP	Klebsiella	5.53571
1233	VAP	Lactobacillus	0.000416567
1233	VAP	Pseudomonas	0.00703263
1233	VAP	Staphylococcus	0.800813
1233	VAP	Streptococcus	6.53843
1244	No_VAP	Alloprevotella	5.60588
1244	No_VAP	Corynebacterium	23.3053
1244	No_VAP	Cutibacterium	0.000572467
1244	No_VAP	Fusobacterium	2.64184
1244	No_VAP	Klebsiella	0.320009
1244	No_VAP	Lactobacillus	5.5826
1244	No_VAP	Prevotella	15.3385
1244	No_VAP	Pseudomonas	0.015075
1244	No_VAP	Staphylococcus	8.59063
1244	No_VAP	Veillonella	0.60338
