## Supplementary material for "Impaired immune signaling and changes in the lung microbiome precede secondary bacterial pneumonia in COVID-19": Data File S8: Detailed clinical and demographic data for patients in this study.

### Sheet: Metadata
COMET ID	IMPACC ID	Main bulk analysis	Main sc analysis	Longitudinal analysis	Microbiome analysis	Expanded bulk analysis (supplementary)	COVID-19 Status	Age (at UCSF admit)	Gender	Length of stay	Death (Y/N); any time during admission	BMI	Obesity (Y/N)	Morbid obesity (Y/N)	DM (Y/N)	HTN (Y/N)	COPD (Y/N)	Asthma (Y/N)	Cancer (Y/N)	Autoimmune (Y/N)	Transplant (Y/N)	Transplant organ	IS meds (at baseline, prior to admission)	Remdes (Y/N); any time during this admission, including at OSH	Steroids Y/N	Steroid name/dose	Convalescent plasma Y/N	ACTT-2 Y/N (RCT baricitinib vs placebo)	Tocilizumab Y/N	CAN-COVID Y/N (RCT canakinumab vs placebo)	Hydroxychloroquine Y/N	Mesenchymal stem cells Y/N	Duration of mechanical ventilation	VAP category	VAP organism
1001		x	x	x	x	x	Positive	30-39	F	16	N	35.6592	Y	N	Y	N	N	Y	N	N	N		None	Y	Y	Prednisone 50 mg x1	N	N	N	N	Y	N	11	No-VAP
1002		x	x	x	x	x	Positive	70-79	M	18	N	19.6676	N	N	N	N	N	N	N	N	N		None	N	N		N	N	N	N	N	N	8	No-VAP
1038		x		x	x	x	Positive	60-69	F	15	N	24.0101	N	N	Y	Y	N	N	N	N	N		None	Y	N		N	N	Y	N	Y	N	10	No-VAP
1047		x	x	x	x	x	Positive	40-49	F	28	Y	29.6427	N	N	N	N	N	N	Y	N	N		Dexamethasone 4mg daily	Y	Y	Methylprednisolone 40 mg IV q6, tapered over 6 days to home dexamethasone 4 mg daily	N	N	N	N	Y	N	33	VAP	Staphylococcus aureus (methicillin-susceptible)
1059		x		x	x	x	Positive	70-79	M	64	N	37.5213	Y	N	Y	Y	N	N	N	N	N		None	N	N		Y	N	N	N	N	N	36	VAP	Proteus mirabilis
1072		x	x	x	x	x	Positive	40-49	M	32	N	28.8644	N	N	N	N	N	N	N	N	N		None	Y	N		Y	N	N	N	N	N	22	No-VAP
1115	009-4002	x	x	x	x	x	Positive	40-49	M	59	N	33.1048	Y	N	Y	N	N	N	N	N	N		None	Y	N		Y	N	N	N	N	N	35	No-VAP
1136		x		x	x	x	Positive	30-39	F	9	N	30.2681	Y	N	N	N	N	N	N	N	N		None	Y	Y	Betamethasone 12 mg x 1	N	N	N	N	N	N	3	No-VAP
1154	009-3027	x	x	x	x	x	Positive	50-59	M	38	Y	38.9552	Y	N	Y	N	N	N	N	N	N		None	Y	Y	Dexamethasone 6 mg daily x 7 days	Y	N	N	N	N	N	42	VAP	Klebsiella aerogenes
1158		x	x	x	x	x	Positive	60-69	M	37	N	25.5823	N	N	N	N	N	N	N	N	N		None	Y	N		N	Y	N	N	N	N	15	No-VAP
1161			x				Positive	70-79	F	23	Y	26.0953	N	N	N	N	N	N	N	N	N		None	Y	Y	Dexamethsone 10 mg x1, then dexamethasone 6 mg daily x 10 days	Y	Y	N	N	N	N	19	VAP	Pseudomonas aeruginosa
1172	009-3033	x		x	x	x	Positive	50-59	M	34	N	40.3706	Y	Y	Y	Y	N	Y	N	N	N		None	Y	Y	Dexamethasone 6 mg daily x 10 days	Y	N	N	N	N	N	12	VAP	Citrobacter koserii
1185	009-4021	x		x	x	x	Positive	60-69	F	20	N	33.0881	Y	N	Y	N	N	N	N	N	N		None	Y	Y	Dexamethasone 6 mg daily x 10 days	Y	N	N	N	N	N	10	No-VAP
1196	009-4026	x		x	x	x	Positive	50-59	F	67	N	31.7694	Y	N	Y	Y	N	N	N	N	N		None	Y	Y	Dexamethasone 6 mg daily x 10 days, then 1 dose of dexamethsone 10 mg, 1 dose of methylprednisolone 20 mg	Y	N	N	N	N	Y	50	VAP	Klebsiella aerogenes
1223	009-3055	x		x	x	x	Positive	50-59	M	18	N	32.7165	Y	N	N	Y	Y	N	N	N	N		None	Y	Y	Dexamethasone 6 mg daily x 10 days	Y	N	N	N	N	N	5	No-VAP
1233	009-3059	x	x	x	x	x	Positive	20-29	M	19	N	60.9246	Y	Y	N	N	N	Y	N	N	N		None	Y	Y	Dexamethasone 6 mg daily x 10 days	Y	N	Y	N	N	N	15	VAP	Serratia marcescens
1244	009-4048	x		x	x	x	Positive	50-59	F	28	N	32.0459	Y	N	N	N	N	N	N	Y	N		Azathioprine	Y	Y	Dexamethasone 6 mg daily x 10 days	Y	N	N	N	N	Y	14	No-VAP
1254	009-4051	x		x	x	x	Positive	60-69	M	51	N	41.0998	Y	Y	Y	Y	N	N	N	N	N		None	Y	Y	Dexamethasone 6 mg daily x 10 days	Y	N	N	N	N	N	33	VAP	Staphylococcus aureus (methicillin-susceptible)
1264	009-4058		x				Positive	70-79	M	189	N	26.2287	N	N	Y	Y	N	N	N	N	N		None	Y	Y	Dexamethasone 6 mg daily x 10 days	N	N	N	N	N	N	52	VAP	Pseudomonas aeruginosa
1271	009-4061		x				Positive	60-69	F	26	N	37.8776	Y	N	Y	Y	Y	N	N	N	N		None	Y	Y	Dexamethasone 6 mg daily x 10 days	Y	N	N	Y	N	N	16	No-VAP
1290	009-4066		x				Positive	80-89	F	21	N	34.4876	Y	N	N	Y	N	Y	N	N	N		None	Y	Y	Dexamethasone 6 mg daily x 10 days	Y	N	N	Y	N	N	8	No-VAP
1320	009-3079		x				Positive	50-59	M	28	N	40.9977	Y	Y	Y	Y	N	N	N	N	Y	Kidney	Cyclosporine, mycophenolate mofetil, prednisone 5mg daily	Y	Y	Dexamethasone 6 mg daily x 10 days, then back to home prednisone 5 mg daily	Y	N	N	N	N	N	14	No-VAP
1357	009-4093		x				Positive	70-79	M	38	N	22.9201	N	N	N	Y	N	N	Y	N	N		None	Y	Y	Dexamethasone 6 mg daily x 10 days	Y	N	N	N	N	N	39	VAP	Citrobacter koserii
MBAL227		x					Negative	70-79	F	14	N	29.9609	N	N	N	N	N	N	N	N	N		None	N	N		N	N	N	N	N	N	4	Control
MBAL413		x					Negative	30-39	M	33	N	23.9146	N	N	N	Y	N	N	N	N	N		None	N	N		N	N	N	N	N	N	24	Control
MBAL414		x					Negative	60-69	M	9	Y	31.4776	Y	N	Y	Y	N	N	N	N	N		None	N	N		N	N	N	N	N	N	11	Control
MBAL462		x					Negative	80-89	M	4	N	23.8754	N	N	N	Y	N	N	N	N	N		None	N	N		N	N	N	N	N	N	2	Control
MBAL473		x					Negative	40-49	F	24	N	39.1811	Y	N	Y	Y	N	N	N	Y	N		None	N	N		N	N	N	N	N	N	24	Control
MBAL477		x					Negative	70-79	M	7	N	31.9527	Y	N	Y	N	N	N	N	Y	N		Dexamethasone 0.5 mg daily, fludrocortisone 0.1 mg daily	N	Y	Dexamethasone 0.5 mg daily, fludrocortisone 0.1 mg daily	N	N	N	N	N	N	2	Control
MBAL555		x					Negative	20-29	F	7	N	21.5234	N	N	N	N	N	N	N	N	N		None	N	N		N	N	N	N	N	N	2	Control
MBAL563		x					Negative	60-69	F	17	N	27.0012	N	N	N	N	N	N	Y	N	N		None	N	Y		N	N	N	N	N	N	2	Control
